# Pre-vaccination immunotypes reveal weak and robust antibody responders to influenza vaccination

**DOI:** 10.1101/2023.08.01.23293495

**Authors:** Alper Cevirgel, Sudarshan A. Shetty, Martijn Vos, Nening M. Nanlohy, Lisa Beckers, Elske Bijvank, Nynke Rots, Josine van Beek, Anne-Marie Buisman, Debbie van Baarle

## Abstract

Effective vaccine-induced immune responses are particularly essential in older adults who face an increased risk of immunosenescence. However, the complexity and variability of the human immune system make predicting vaccine responsiveness challenging. To address this knowledge gap, our study aimed to characterize immune profiles that are predictive of vaccine responsiveness using “immunotypes” as an innovative approach. We analyzed an extensive set of innate and adaptive immune cell subsets in the whole blood of 307 individuals (aged 25-92) pre- and post-influenza vaccination which we associated with day 28 hemagglutination inhibition (HI) antibody titers. Building on our previous work that stratified individuals into nine immunotypes based on immune cell subsets, we identified two pre-vaccination immunotypes associated with weak and one showing robust day 28 antibody response. Notably, the weak responders demonstrated immune regulation (HLA-DR+ T-cells) and activation (CD38+ T-cells) signatures respectively, while the robust responders displayed a high naïve-to-memory T-cell ratio and percentage of non-classical monocytes. These specific signatures deepen our understanding of the relationship between the baseline of the immune system and its functional potential. This approach could enhance our ability to identify individuals at risk of immunosenescence. Our findings highlight the potential of pre-vaccination immunotypes as an innovative tool for informing personalized vaccination strategies and improving health outcomes, particularly for aging populations.
