## Supplementary Table 1 for "Pre-vaccination immunotypes reveal weak and robust antibody responders to influenza vaccination"

### Sheet: Sheet1
immune subsets, _per= percentage, _num=absolute numbers	# A = day 0, B = day1-2, C= day7										fold change
variable	group1	group2	estimate	estimate1	estimate2	statistic	p	method	p.adj	p.adj.signif	fc
CD4_CXCR5+_Tn_num	A	C	195.686	211.657	407.343	13.6231	2.91996e-42	Dunn Test	2.91996e-42	****	2.85861
CD4_CXCR5+_Tn_per	A	C	193.285	212.858	406.142	13.4559	2.84189e-41	Dunn Test	2.84189e-41	****	2.16556
CD4_CXCR5+_Tcm_per	A	C	-166.754	392.877	226.123	-11.6089	3.7126e-31	Dunn Test	3.7126e-31	****	0.874743
CD56dim_CD38+HLADR+_per	A	C	-161.223	390.112	228.888	-11.2244	3.09541e-29	Dunn Test	3.09541e-29	****	0.469026
CD56dim_CD38+HLADR+_num	A	C	-160.825	389.913	229.087	-11.1962	4.25727e-29	Dunn Test	4.25727e-29	****	0.452273
CD4_CXCR5+CD38+_num	A	C	155.472	231.764	387.236	10.8235	2.66323e-27	Dunn Test	2.66323e-27	****	1.78817
CD4_CXCR5+CD38+HLADR-_num	A	C	150.204	234.398	384.602	10.4567	1.36465e-25	Dunn Test	1.36465e-25	****	1.73228
CD4_CXCR5+HLADR+_num	A	C	136.498	241.251	377.749	9.50261	2.0469e-21	Dunn Test	2.0469e-21	****	2.14779
CD56dim_CD95+HLADR-_per	A	C	-132.718	375.859	243.141	-9.23972	2.47147e-20	Dunn Test	2.47147e-20	****	0.489758
CD4_CXCR5+CD38-HLADR-_per	A	C	-128.129	373.565	245.435	-8.92	4.66271e-19	Dunn Test	4.66271e-19	****	0.970232
CD4_CXCR5+_Tem_num	A	C	123.877	247.561	371.439	8.62395	6.46852e-18	Dunn Test	6.46852e-18	****	1.77948
CD56dim_CD95-HLADR-_per	A	C	121.968	248.516	370.484	8.49104	2.04788e-17	Dunn Test	2.04788e-17	****	1.01872
CD4+_CD95-HLADR+_num	A	C	120.88	249.06	369.94	8.41532	3.9182e-17	Dunn Test	3.9182e-17	****	1.68832
CD56dim_CD95+HLADR-_num	A	C	-120.055	369.528	249.472	-8.35787	6.38607e-17	Dunn Test	6.38607e-17	****	0.486448
CD4_CXCR5+CD38+_per	A	C	118.563	250.218	368.782	8.25403	1.53147e-16	Dunn Test	1.53147e-16	****	1.33087
CD4_CXCR5+CD38-HLADR+_num	A	C	116.744	251.128	367.872	8.12744	4.3846e-16	Dunn Test	4.3846e-16	****	1.99003
monocytes_classical_HLADR+_per	A	C	-113.557	366.278	252.722	-7.90548	2.66911e-15	Dunn Test	2.66911e-15	****	0.739836
CD4_Tcm_CD95-HLADR+_per	A	C	110.796	254.102	364.898	7.71499	1.20994e-14	Dunn Test	1.20994e-14	****	1.61579
CD4_CXCR5+CD95+_per	A	C	-110.456	364.728	254.272	-7.68964	1.47547e-14	Dunn Test	1.47547e-14	****	0.854774
CD56dim_CD95+HLADR+_per	A	C	-110.259	364.629	254.371	-7.67672	1.63209e-14	Dunn Test	1.63209e-14	****	0.5139
CD4_CXCR5+HLADR+_per	A	C	110.049	254.476	364.524	7.66131	1.84052e-14	Dunn Test	1.84052e-14	****	1.60999
CD4_CXCR5+CD38+HLADR-_per	A	C	109.346	254.827	364.173	7.61238	2.69095e-14	Dunn Test	2.69095e-14	****	1.31431
CD56dim_CD95+HLADR+_num	A	C	-107.476	363.238	255.762	-7.48223	7.30719e-14	Dunn Test	7.30719e-14	****	0.501146
CD56bright_CD95-HLADR-_per	A	C	104.913	257.044	361.956	7.3039	2.79554e-13	Dunn Test	2.79554e-13	****	1.0235
CD4+_CD95-HLADR+_per	A	C	104.731	257.134	361.866	7.29603	2.96385e-13	Dunn Test	2.96385e-13	****	1.5
monocytes_classical_HLADR+_num	A	C	-102.754	360.877	258.123	-7.15343	8.4637e-13	Dunn Test	8.4637e-13	****	0.712119
CD4_CXCR5+_num	A	C	101.239	258.88	360.12	7.04799	1.81522e-12	Dunn Test	1.81522e-12	****	1.32682
CD4_Tcm_CD95-HLADR+_num	A	C	98.3139	260.343	358.657	6.84435	7.6823e-12	Dunn Test	7.6823e-12	****	1.63137
monocytes_classical_per	A	C	-96.3851	357.693	261.307	-6.71005	1.94554e-11	Dunn Test	1.94554e-11	****	0.95933
CD8_CD95+_per	A	C	-95.4951	357.248	261.752	-6.64809	2.96919e-11	Dunn Test	2.96919e-11	****	0.767666
CD8+_CD95+HLADR-_per	A	C	-94.3107	356.655	262.345	-6.56563	5.1813e-11	Dunn Test	5.1813e-11	****	0.764236
CD8+_CD95-HLADR-_per	A	C	93.0097	262.995	356.005	6.47506	9.47733e-11	Dunn Test	9.47733e-11	****	1.06611
monocytes_nonclassical_per	A	C	92.0485	263.476	355.524	6.40825	1.47202e-10	Dunn Test	1.47202e-10	****	1.3598
CD4_CXCR5+_per	A	C	90.7605	264.12	354.88	6.31849	2.64136e-10	Dunn Test	2.64136e-10	****	1.23915
CD4_CXCR5+CD38-HLADR-_num	A	C	90.6699	264.165	354.835	6.31217	2.75156e-10	Dunn Test	2.75156e-10	****	1.27986
monocytes_nonclassical_num	A	C	89.343	264.828	354.172	6.21979	4.97806e-10	Dunn Test	4.97806e-10	****	1.38293
CD56dim_HLADR+_per	A	C	-89.2492	354.125	264.875	-6.2133	5.18828e-10	Dunn Test	5.18828e-10	****	0.668574
CD56dim_per	A	C	89.1683	264.916	354.084	6.20763	5.37879e-10	Dunn Test	5.37879e-10	****	1.05344
CD4_CXCR5+_Teff_num	A	C	87.7638	265.618	353.382	6.14646	7.92333e-10	Dunn Test	7.92333e-10	****	1.87338
plasmablast_CD27+CD38+_num	A	C	88.1845	265.408	353.592	6.13914	8.29705e-10	Dunn Test	8.29705e-10	****	1.56146
CD4_CXCR5+CD38-HLADR+_per	A	C	88.1456	265.427	353.573	6.13654	8.43402e-10	Dunn Test	8.43402e-10	****	1.52527
monocytes_intermediate_HLADR+_per	A	C	-87.8026	353.401	265.599	-6.11256	9.80467e-10	Dunn Test	9.80467e-10	****	0.93568
CD56dim_HLADR+_num	A	C	-86.7994	352.9	266.1	-6.04271	1.51546e-09	Dunn Test	1.51546e-09	****	0.672169
CD8_CXCR5+CD95+_num	A	C	-85.8479	352.424	266.576	-5.97647	2.2802e-09	Dunn Test	2.2802e-09	****	0.611908
CD56dim_CD95-HLADR+_per	A	C	-85.3042	352.152	266.848	-5.93866	2.87368e-09	Dunn Test	2.87368e-09	****	0.684649
CD8_CXCR5+CD95+_per	A	C	-84.3495	351.675	267.325	-5.87217	4.30122e-09	Dunn Test	4.30122e-09	****	0.728163
monocytes_nonclassical_HLADR+_per	A	C	-83.5178	351.259	267.741	-5.81427	6.08993e-09	Dunn Test	6.08993e-09	****	0.918102
CD8_Tcm_CD95+HLADR-_num	A	C	-83.4078	351.204	267.796	-5.8066	6.37548e-09	Dunn Test	6.37548e-09	****	0.739687
CD4_CXCR5+_Tem_per	A	C	83.0388	267.981	351.019	5.78093	7.42877e-09	Dunn Test	7.42877e-09	****	1.34636
CD8_Tem_CD95+HLADR-_num	A	C	-82.7023	350.851	268.149	-5.75748	8.5377e-09	Dunn Test	8.5377e-09	****	0.685577
CD56dim_CD95-HLADR+_num	A	C	-79.8803	349.44	269.56	-5.56102	2.68196e-08	Dunn Test	2.68196e-08	****	0.693575
plasmablast_CD27+CD38+_per	A	C	79.0194	269.99	349.01	5.50132	3.76953e-08	Dunn Test	3.76953e-08	****	1.48913
CD4+_CD95+HLADR-_per	A	C	-77.9482	348.474	270.526	-5.42653	5.74614e-08	Dunn Test	5.74614e-08	****	0.860447
CD8_Tcm_CD95+HLADR-_per	A	C	-77.4822	348.241	270.759	-5.39408	6.8875e-08	Dunn Test	6.8875e-08	****	0.870637
monocytes_intermediate_HLADR+_num	A	C	-77.1748	348.087	270.913	-5.37268	7.75771e-08	Dunn Test	7.75771e-08	****	0.818675
CD8_Tcm_CD95-HLADR-_per	A	C	77.0518	270.974	348.026	5.36412	8.13467e-08	Dunn Test	8.13467e-08	****	1.12799
CD4_CD95+_per	A	C	-74.9385	346.969	272.031	-5.217	1.81845e-07	Dunn Test	1.81845e-07	****	0.862155
CD4_Teff_num	A	C	74.8835	272.058	346.942	5.21316	1.85646e-07	Dunn Test	1.85646e-07	****	1.60609
CD8_Tem_CD95+HLADR-_per	A	C	-74.5113	346.756	272.244	-5.18726	2.13413e-07	Dunn Test	2.13413e-07	****	0.845972
CD8_CD95+_num	A	C	-73.8997	346.45	272.55	-5.14467	2.67986e-07	Dunn Test	2.67986e-07	****	0.760084
monocytes_intermediate_per	A	C	-73.5469	346.273	272.727	-5.12013	3.05328e-07	Dunn Test	3.05328e-07	****	0.849419
CD8+_CD95+HLADR-_num	A	C	-72.5081	345.754	273.246	-5.0478	4.46937e-07	Dunn Test	4.46937e-07	****	0.770454
CD4+_CD95-HLADR-_per	A	C	72.343	273.328	345.672	5.03631	4.74594e-07	Dunn Test	4.74594e-07	****	1.05541
CD4_Tem_CD95+HLADR-_per	A	C	-71.6893	345.345	273.655	-4.9908	6.01303e-07	Dunn Test	6.01303e-07	****	0.912949
CD8_Tem_CD95-HLADR-_per	A	C	71.2168	273.892	345.108	4.9579	7.12578e-07	Dunn Test	7.12578e-07	****	1.10602
CD4_Tcm_per	A	C	-70.0583	344.529	274.471	-4.87725	1.07576e-06	Dunn Test	1.07576e-06	****	0.899898
CD4_CXCR5+_Teff_per	A	C	67.9903	275.505	343.495	4.76178	1.91889e-06	Dunn Test	1.91889e-06	****	1.29881
CD8_Treg_per	A	C	-67.8738	343.437	275.563	-4.72541	2.29652e-06	Dunn Test	2.29652e-06	****	0.836596
CD4_Tscm_num	A	C	66.7346	276.133	342.867	4.64586	3.38655e-06	Dunn Test	3.38655e-06	****	1.33183
CD8+_CD95+HLADR+_per	A	C	-66.2621	342.631	276.369	-4.61308	3.96754e-06	Dunn Test	3.96754e-06	****	0.767333
CD8_Tem_per	A	C	-65.6052	342.303	276.697	-4.56724	4.94181e-06	Dunn Test	4.94181e-06	****	0.815472
CD8_CD38-HLADR-_per	A	C	65.479	276.761	342.239	4.55847	5.15277e-06	Dunn Test	5.15277e-06	****	1.00887
CD4_Tem_CD95-HLADR-_per	A	C	65.3883	276.806	342.194	4.55214	5.31023e-06	Dunn Test	5.31023e-06	****	1.1888
CD56bright_CD38-HLADR-_per	A	C	65.1715	276.914	342.086	4.53705	5.70463e-06	Dunn Test	5.70463e-06	****	1.1063
CD4_CD38+HLADR+_num	A	C	64.8382	277.081	341.919	4.51384	6.36642e-06	Dunn Test	6.36642e-06	****	1.14351
CD4_Teff_per	A	C	64.4822	277.259	341.741	4.4891	7.15244e-06	Dunn Test	7.15244e-06	****	1.49286
CD56dim_CD38-HLADR-_per	A	C	62.4693	278.265	340.735	4.34892	1.36807e-05	Dunn Test	1.36807e-05	****	1.12471
CD8_Tcm_CD95+HLADR+_num	A	C	-61.6408	340.32	278.68	-4.29125	1.77673e-05	Dunn Test	1.77673e-05	****	0.747882
monocytes_intermediate_num	A	C	-60.0097	339.505	279.495	-4.1777	2.94477e-05	Dunn Test	2.94477e-05	****	0.865569
CD8_HLADR+_per	A	C	-59.6828	339.341	279.659	-4.155	3.25284e-05	Dunn Test	3.25284e-05	****	0.801296
CD4_Treg_Tn_per	A	C	58.8835	280.058	338.942	4.0993	4.14409e-05	Dunn Test	4.14409e-05	****	1.12586
CD4+_CD95-HLADR-_num	A	C	58.3657	280.317	338.683	4.06324	4.83953e-05	Dunn Test	4.83953e-05	****	1.13915
CD8_CD38+_per	A	C	-57.7961	338.398	280.602	-4.02361	5.7313e-05	Dunn Test	5.7313e-05	****	0.838551
monocytes_nonclassical_HLADR+_num	A	C	57.7573	280.621	338.379	4.02089	5.7979e-05	Dunn Test	5.7979e-05	****	1.31002
CD4_Tn_per	A	C	57.5469	280.727	338.273	4.00625	6.16915e-05	Dunn Test	6.16915e-05	****	1.09417
CD4TnTm	A	C	57.5405	280.73	338.27	4.00579	6.18095e-05	Dunn Test	6.18095e-05	****
CD4_Tn_num	A	C	57.3883	280.806	338.194	3.9952	6.46384e-05	Dunn Test	6.46384e-05	****	1.20195
CD56dim_CD38+_per	A	C	-57.3528	338.176	280.824	-3.99273	6.53175e-05	Dunn Test	6.53175e-05	****	0.90831
CD8_CD38+HLADR-_per	A	C	-56.8608	337.93	281.07	-3.9585	7.54209e-05	Dunn Test	7.54209e-05	****	0.838294
CD8_CD38-HLADR+_per	A	C	-56.8285	337.914	281.086	-3.95641	7.60852e-05	Dunn Test	7.60852e-05	****	0.792385
CD8+_CD95+HLADR+_num	A	C	-56.8252	337.913	281.087	-3.956	7.62142e-05	Dunn Test	7.62142e-05	****	0.78509
CD56bright_CD38+_per	A	C	-56.1942	337.597	281.403	-3.91208	9.15063e-05	Dunn Test	9.15063e-05	****	0.90024
CD4_CXCR5+_Tcm_num	A	C	55.123	281.939	337.061	3.8375	0.000124295	Dunn Test	0.000124295	***	1.16075
CD19_CD95-HLADR-_per	A	C	54.5307	282.235	336.765	3.79627	0.000146887	Dunn Test	0.000146887	***	1.2401
CD4_Tscm_per	A	C	54.4239	282.288	336.712	3.78909	0.000151198	Dunn Test	0.000151198	***	1.23669
CD19_HLADR+_per	A	C	-53.9903	336.495	282.505	-3.75865	0.000170835	Dunn Test	0.000170835	***	0.987307
CD8_CXCR5+_Tn_per	A	C	53.2977	282.851	336.149	3.71063	0.000206741	Dunn Test	0.000206741	***	1.3977
CD4_Treg_Teff_num	A	C	53.0906	282.955	336.045	3.6977	0.000217561	Dunn Test	0.000217561	***	1.30197
CD8_Tem_CD95+HLADR+_num	A	C	-51.11	335.055	283.945	-3.55813	0.000373503	Dunn Test	0.000373503	***	0.774315
CD19_CD95-HLADR-_num	A	C	51.0147	283.534	334.549	3.55436	0.000378901	Dunn Test	0.000378901	***
CD56dim_CD38+HLADR-_per	A	C	-51.0129	335.006	283.994	-3.55137	0.000383232	Dunn Test	0.000383232	***	0.910726
CD8_CD38+HLADR+_per	A	C	-49.7702	334.385	284.615	-3.46503	0.000530181	Dunn Test	0.000530181	***	0.849157
CD4_Treg_Tcm_per	A	C	-49.4563	334.228	284.772	-3.443	0.000575294	Dunn Test	0.000575294	***	0.960828
CD4_CD38-HLADR-_num	A	C	49.1553	284.922	334.078	3.42205	0.000621515	Dunn Test	0.000621515	***	1.10094
CD4_CD38+HLADR-_per	A	C	-48.9515	333.976	285.024	-3.40786	0.000654745	Dunn Test	0.000654745	***	0.862218
CD4_Treg_Teff_per	A	C	48.8673	285.066	333.934	3.40367	0.000664863	Dunn Test	0.000664863	***	1.27483
CD8_CXCR5+_Tem_num	A	C	-48.5599	333.78	285.22	-3.3806	0.000723283	Dunn Test	0.000723283	***	0.711342
CD8_Tcm_per	A	C	-48.3883	333.694	285.306	-3.36865	0.000755362	Dunn Test	0.000755362	***	0.859342
CD4_CXCR5+CD95+_num	A	C	48.3269	285.337	333.663	3.36437	0.000767183	Dunn Test	0.000767183	***	1.14444
CD8_HLADR+_num	A	C	-48.3074	333.654	285.346	-3.36302	0.00077095	Dunn Test	0.00077095	***	0.804333
CD4_CD38-HLADR-_per	A	C	47.7508	285.625	333.375	3.32427	0.000886491	Dunn Test	0.000886491	***	1.01265
CD8_Tcm_num	A	C	-47.0777	333.039	285.961	-3.27741	0.00104766	Dunn Test	0.00104766	**	0.868293
CD8_CD38-HLADR+_num	A	C	-46.89	332.945	286.055	-3.26434	0.0010972	Dunn Test	0.0010972	**	0.774249
CD8_CXCR5+_Tcm_num	A	C	-46.5599	332.78	286.22	-3.24136	0.00118961	Dunn Test	0.00118961	**	0.777818
CD4_CD38+_per	A	C	-46.3689	332.684	286.316	-3.22807	0.00124627	Dunn Test	0.00124627	**	0.873771
CD4_Treg_per	A	C	-45.4725	332.236	286.764	-3.16568	0.00154722	Dunn Test	0.00154722	**	0.931053
CD8_Treg_num	A	C	-45.1359	332.068	286.932	-3.14223	0.00167668	Dunn Test	0.00167668	**	0.824135
CD8_CD38+_num	A	C	-44.9288	331.964	287.036	-3.12781	0.00176115	Dunn Test	0.00176115	**	0.823136
CD8_CD38+HLADR-_num	A	C	-44.5663	331.783	287.217	-3.10258	0.00191845	Dunn Test	0.00191845	**	0.812023
CD8_Tem_num	A	C	-44.1392	331.57	287.43	-3.07284	0.00212035	Dunn Test	0.00212035	**	0.821062
CD56dim_CD38-HLADR+_per	A	C	-43.3786	331.189	287.811	-3.01992	0.00252843	Dunn Test	0.00252843	**	0.809861
CD8_CXCR5+_Tem_per	A	C	-43.3786	331.189	287.811	-3.01991	0.00252854	Dunn Test	0.00252854	**	0.858
CD56bright_CD38+HLADR-_per	A	C	-43.2136	331.107	287.893	-3.0084	0.00262624	Dunn Test	0.00262624	**	0.923384
CD4_Treg_Tem_per	A	C	-42.589	330.794	288.206	-2.96492	0.00302757	Dunn Test	0.00302757	**	0.919574
B_switched_memory_IgD-CD27+CD95+_num	A	C	42.4239	288.288	330.712	2.95343	0.00314266	Dunn Test	0.00314266	**	1.15593
CD4_Tem_CD95+HLADR-_num	A	C	-41.9191	330.46	288.54	-2.91828	0.00351966	Dunn Test	0.00351966	**	0.91003
CD19+CD95+_per	A	C	-41.5405	330.27	288.73	-2.89193	0.00382882	Dunn Test	0.00382882	**	0.880005
CD4+_num	A	C	41.479	288.761	330.239	2.88764	0.00388143	Dunn Test	0.00388143	**	1.08118
CD4_Treg_Tn_num	A	C	41.11	288.945	330.055	2.86196	0.00421034	Dunn Test	0.00421034	**	1.14755
CD56dim_CD38-HLADR+_num	A	C	-41.1036	330.052	288.948	-2.86151	0.00421633	Dunn Test	0.00421633	**	0.851671
CD8_Treg_CD38-HLADR-_num	A	C	-40.8414	329.921	289.079	-2.84326	0.0044655	Dunn Test	0.0044655	**	0.84147
CD8_CD38+HLADR+_num	A	C	-40.7087	329.854	289.146	-2.83402	0.00459664	Dunn Test	0.00459664	**	0.846486
CD8_Tcm_CD95+HLADR+_per	A	C	-40.2816	329.641	289.359	-2.8043	0.00504263	Dunn Test	0.00504263	**	0.85582
CD4_TrueNaive_num	A	C	40.1521	289.424	329.576	2.79527	0.00518565	Dunn Test	0.00518565	**	1.14965
CD19_CD95+HLADR-_num	A	C	39.5016	289.749	329.251	2.75001	0.0059593	Dunn Test	0.0059593	**	1.16979
CD4_CD27+_num	A	C	39.1165	289.942	329.058	2.72317	0.00646581	Dunn Test	0.00646581	**	1.08411
CD4_HLADR+_num	A	C	38.9935	290.003	328.997	2.71461	0.00663534	Dunn Test	0.00663534	**	1.10195
CD19_CD95-HLADR+_per	A	C	-38.2492	328.625	290.375	-2.6628	0.0077494	Dunn Test	0.0077494	**	0.987563
CD4_Tcm_CD95+HLADR-_per	A	C	-37.6408	328.32	290.68	-2.62044	0.00878165	Dunn Test	0.00878165	**	0.959285
lymphocytes_per	A	C	36.7799	291.11	327.89	2.56051	0.0104518	Dunn Test	0.0104518	*	1.07011
CD8_Tn_per	A	C	36.7314	291.134	327.866	2.55713	0.010554	Dunn Test	0.010554	*	1.1151
CD8TnTm	A	C	36.7282	291.136	327.864	2.5569	0.0105608	Dunn Test	0.0105608	*
CD4+_per	A	C	36.3301	291.335	327.665	2.52919	0.0114325	Dunn Test	0.0114325	*	1.03062
CD56bright_CD38+_num	A	C	-35.9288	327.464	291.536	-2.50126	0.0123754	Dunn Test	0.0123754	*	0.867193
B_memory_IgD+CD27+CD95+_per	A	C	-35.6958	327.348	291.652	-2.48504	0.0129538	Dunn Test	0.0129538	*	0.905793
CD4_Tcm_CD95+HLADR-_num	A	C	-35.6731	327.337	291.663	-2.48346	0.0130114	Dunn Test	0.0130114	*	0.926874
CD4_Tcm_CD95+HLADR+_per	A	C	34.6764	292.162	326.838	2.41409	0.0157745	Dunn Test	0.0157745	*	1.07335
CD4+_CD95+HLADR-_num	A	C	-33.822	326.411	292.589	-2.35459	0.0185433	Dunn Test	0.0185433	*	0.944217
CD4_Treg_Tem_num	A	C	-33.0971	326.049	292.951	-2.30412	0.0212159	Dunn Test	0.0212159	*	0.910859
CD4_Tem_CD95-HLADR-_num	A	C	32.8835	293.058	325.942	2.28925	0.0220648	Dunn Test	0.0220648	*	1.21237
CD8_CXCR5+_per	A	C	-32.7767	325.888	293.112	-2.28182	0.0224997	Dunn Test	0.0224997	*	0.865184
CD56dim_CD38-HLADR-_num	A	C	32.5275	293.236	325.764	2.26447	0.0235454	Dunn Test	0.0235454	*	1.14718
CD4_Tem_per	A	C	-31.9676	325.484	293.516	-2.22549	0.0260481	Dunn Test	0.0260481	*	0.922363
B_memory_IgD+CD27+CD95+_num	A	C	-30.8414	324.921	294.079	-2.14709	0.0317863	Dunn Test	0.0317863	*	0.881131
CD4_CD95+_num	A	C	-30.6311	324.816	294.184	-2.13244	0.0329704	Dunn Test	0.0329704	*	0.942729
CD4_Tcm_CD95-HLADR-_per	A	C	30.123	294.439	324.561	2.09707	0.0359871	Dunn Test	0.0359871	*	1.04237
CD8_Treg_Tn_num	A	C	-29.2071	324.104	294.896	-2.03363	0.0419888	Dunn Test	0.0419888	*	0.915571
CD19_CD95+HLADR-_per	A	C	29.0291	294.985	324.015	2.02117	0.0432624	Dunn Test	0.0432624	*	1.11189
CD8_Tn_num	A	C	29.0194	294.99	324.01	2.02024	0.043358	Dunn Test	0.043358	*	1.12631
monocytes_per	A	C	29.0162	294.992	324.008	2.02003	0.0433804	Dunn Test	0.0433804	*	1.03868
CD56bright_CD38+HLADR-_num	A	C	-28.9417	323.971	295.029	-2.01484	0.0439217	Dunn Test	0.0439217	*	0.896928
CD8_Treg_CD38-HLADR-_per	A	C	28.5469	295.227	323.773	1.98873	0.0467313	Dunn Test	0.0467313	*	1.00841
CD4_TrueNaive_per	A	C	28.3689	295.316	323.684	1.97496	0.0482726	Dunn Test	0.0482726	*	1.04486
granulocytes_per	A	C	-28.3625	323.681	295.319	-1.97451	0.0483237	Dunn Test	0.0483237	*	0.963721
CD56dim_CD38+_num	A	C	-28.3398	323.67	295.33	-1.97293	0.0485033	Dunn Test	0.0485033	*	0.90087
CD56dim_CD38+HLADR+_per	A	B	-165.475	386.515	221.04	-11.6037	3.94416e-31	Dunn Test	3.94416e-31	****	0.401515
CD4_CXCR5+_Tn_per	A	B	165.107	223.667	388.773	11.5775	5.36118e-31	Dunn Test	5.36118e-31	****	1.9217
CD56dim_CD38+HLADR+_num	A	B	-164.433	386.002	221.568	-11.5302	9.28937e-31	Dunn Test	9.28937e-31	****	0.410706
monocytes_nonclassical_num	A	B	145.707	233.223	378.93	10.2171	1.66234e-24	Dunn Test	1.66234e-24	****	1.64355
CD4_CXCR5+_Tn_num	A	B	143.059	234.528	377.587	10.0315	1.1087e-23	Dunn Test	1.1087e-23	****	1.97436
CD4_CXCR5+_Tcm_per	A	B	-142.024	374.963	232.938	-9.95891	2.30582e-23	Dunn Test	2.30582e-23	****	0.884848
CD56dim_CD95+HLADR-_per	A	B	-135.277	371.639	236.362	-9.48608	2.39897e-21	Dunn Test	2.39897e-21	****	0.450549
monocytes_nonclassical_HLADR+_num	A	B	131.3	240.32	371.62	9.20686	3.35792e-20	Dunn Test	3.35792e-20	****	1.62624
monocytes_nonclassical_per	A	B	126.99	242.443	369.433	8.90478	5.34936e-19	Dunn Test	5.34936e-19	****	1.52
monocytes_classical_per	A	B	-125.42	366.783	241.363	-8.79458	1.43581e-18	Dunn Test	1.43581e-18	****	0.950466
CD56dim_CD95+HLADR-_num	A	B	-115.5	361.896	246.397	-8.09896	5.54292e-16	Dunn Test	5.54292e-16	****	0.455717
CD56dim_CD95-HLADR-_per	A	B	114.78	248.458	363.238	8.04855	8.37833e-16	Dunn Test	8.37833e-16	****	1.01707
CD8_Tcm_CD95+HLADR-_num	A	B	-111.551	359.951	248.4	-7.8221	5.19481e-15	Dunn Test	5.19481e-15	****	0.655443
CD56dim_CD95+HLADR+_per	A	B	-107.744	358.076	250.332	-7.55588	4.16043e-14	Dunn Test	4.16043e-14	****	0.548387
CD4_CXCR5+CD95+_per	A	B	-107.593	358.002	250.408	-7.54456	4.53831e-14	Dunn Test	4.53831e-14	****	0.84454
CD8+_CD95+HLADR-_per	A	B	-106.48	357.453	250.973	-7.46647	8.23721e-14	Dunn Test	8.23721e-14	****	0.73146
CD8_CD95+_per	A	B	-103.914	356.189	252.275	-7.28658	3.17915e-13	Dunn Test	3.17915e-13	****	0.739023
CD8+_CD95-HLADR-_per	A	B	103.619	253.956	357.575	7.26585	3.70687e-13	Dunn Test	3.70687e-13	****	1.0725
CD56dim_CD95+HLADR+_num	A	B	-99.7525	354.139	254.387	-6.99482	2.65594e-12	Dunn Test	2.65594e-12	****	0.53103
CD8_CXCR5+CD95+_num	A	B	-98.5043	353.524	255.02	-6.90722	4.9424e-12	Dunn Test	4.9424e-12	****	0.550055
CD8_CXCR5+CD95+_per	A	B	-98.3597	353.453	255.093	-6.8971	5.3073e-12	Dunn Test	5.3073e-12	****	0.710695
CD8+_CD95+HLADR-_num	A	B	-97.5057	353.032	255.527	-6.8372	8.07561e-12	Dunn Test	8.07561e-12	****	0.687878
CD8_CD95+_num	A	B	-95.2195	351.906	256.687	-6.67689	2.44069e-11	Dunn Test	2.44069e-11	****	0.699123
CD8_Tem_CD95+HLADR-_num	A	B	-94.8187	351.709	256.89	-6.64879	2.95517e-11	Dunn Test	2.95517e-11	****	0.642553
monocytes_per	A	B	90.7292	260.306	351.035	6.36205	1.9908e-10	Dunn Test	1.9908e-10	****	1.12269
CD56bright_CD95-HLADR-_per	A	B	89.4842	260.919	350.403	6.27539	3.48749e-10	Dunn Test	3.48749e-10	****	1.01951
CD8_Tcm_CD95+HLADR-_per	A	B	-86.3407	347.532	261.192	-6.0543	1.41029e-09	Dunn Test	1.41029e-09	****	0.841607
CD56bright_CD38+_num	A	B	-85.5622	347.149	261.587	-5.99971	1.97671e-09	Dunn Test	1.97671e-09	****	0.731539
CD4_CD38-HLADR-_per	A	B	85.3388	262.961	348.3	5.98406	2.17645e-09	Dunn Test	2.17645e-09	****	1.02237
CD8_Tcm_CD95-HLADR-_per	A	B	84.2023	263.521	347.723	5.90435	3.54031e-09	Dunn Test	3.54031e-09	****	1.12259
CD8_Tem_CD95+HLADR-_per	A	B	-82.9147	345.845	262.93	-5.81407	6.09736e-09	Dunn Test	6.09736e-09	****	0.829485
CD4+_CD95+HLADR-_per	A	B	-82.8293	345.803	262.973	-5.80808	6.31938e-09	Dunn Test	6.31938e-09	****	0.842949
CD8_CD38-HLADR-_per	A	B	82.3267	264.445	346.772	5.77286	7.79389e-09	Dunn Test	7.79389e-09	****	1.0091
CD4_CD95+_per	A	B	-82.307	345.545	263.238	-5.77145	7.85903e-09	Dunn Test	7.85903e-09	****	0.850665
CD4+_CD95-HLADR-_per	A	B	82.2676	264.474	346.742	5.76869	7.98901e-09	Dunn Test	7.98901e-09	****	1.06425
CD56dim_HLADR+_per	A	B	-82.0245	345.406	263.382	-5.75168	8.83633e-09	Dunn Test	8.83633e-09	****	0.673835
CD8_CD38+HLADR-_per	A	B	-81.9851	345.387	263.402	-5.74891	8.98187e-09	Dunn Test	8.98187e-09	****	0.79558
B_memory_IgD+CD27+CD95+_num	A	B	-80.6613	344.735	264.073	-5.65605	1.54894e-08	Dunn Test	1.54894e-08	****	0.754206
CD8_Tcm_CD95+HLADR+_num	A	B	-79.3014	344.065	264.763	-5.5607	2.68702e-08	Dunn Test	2.68702e-08	****	0.694024
CD4_CD38+_per	A	B	-79.2324	344.031	264.798	-5.55587	2.76237e-08	Dunn Test	2.76237e-08	****	0.811861
CD8_CD38+HLADR-_num	A	B	-79.1569	343.994	264.837	-5.55056	2.84755e-08	Dunn Test	2.84755e-08	****	0.714927
CD4_CD38+HLADR-_per	A	B	-78.9204	343.877	264.957	-5.53399	3.13033e-08	Dunn Test	3.13033e-08	****	0.804536
CD56bright_CD38+HLADR-_num	A	B	-78.8875	343.861	264.973	-5.53167	3.1719e-08	Dunn Test	3.1719e-08	****	0.740307
CD4_Tcm_per	A	B	-78.0794	343.463	265.383	-5.47501	4.37476e-08	Dunn Test	4.37476e-08	****	0.885156
CD8_Tem_CD95-HLADR-_per	A	B	76.5192	267.306	343.825	5.36561	8.06778e-08	Dunn Test	8.06778e-08	****	1.10579
CD4_Tem_CD95+HLADR-_per	A	B	-76.2433	342.558	266.315	-5.34626	8.97911e-08	Dunn Test	8.97911e-08	****	0.918548
CD56dim_HLADR+_num	A	B	-75.9903	342.434	266.443	-5.32852	9.90165e-08	Dunn Test	9.90165e-08	****	0.672148
CD56dim_per	A	B	75.8294	267.646	343.475	5.31724	1.05353e-07	Dunn Test	1.05353e-07	****	1.04003
CD8_CD38+_num	A	B	-75.8129	342.346	266.533	-5.31608	1.06026e-07	Dunn Test	1.06026e-07	****	0.741212
CD56dim_CD95-HLADR+_per	A	B	-75.5666	342.225	266.658	-5.29884	1.16541e-07	Dunn Test	1.16541e-07	****	0.693333
CD4_Tcm_CD95+HLADR-_num	A	B	-75.2283	342.058	266.83	-5.27508	1.32696e-07	Dunn Test	1.32696e-07	****	0.834932
CD8_CD38+_per	A	B	-74.8965	341.895	266.998	-5.25185	1.5058e-07	Dunn Test	1.5058e-07	****	0.804734
CD56dim_CD38-HLADR-_per	A	B	74.1804	268.458	342.638	5.20161	1.9757e-07	Dunn Test	1.9757e-07	****	1.13058
CD4_Tem_CD95-HLADR-_per	A	B	73.2968	268.893	342.19	5.13965	2.75252e-07	Dunn Test	2.75252e-07	****	1.17522
CD56bright_CD38-HLADR-_per	A	B	72.8501	269.113	341.963	5.10833	3.25019e-07	Dunn Test	3.25019e-07	****	1.10608
CD19+CD95+_num	A	B	-72.5807	340.754	268.173	-5.08943	3.59133e-07	Dunn Test	3.59133e-07	****	0.779256
CD8_Tcm_num	A	B	-71.7858	340.362	268.577	-5.03369	4.81118e-07	Dunn Test	4.81118e-07	****	0.779099
CD4_Teff_per	A	B	71.4146	269.82	341.235	5.00771	5.50816e-07	Dunn Test	5.50816e-07	****	1.47683
CD4_CXCR5+_Teff_num	A	B	70.4587	270.291	340.75	4.97873	6.4003e-07	Dunn Test	6.4003e-07	****	1.5045
CD56dim_CD38+_per	A	B	-70.9482	339.95	269.002	-4.97496	6.52605e-07	Dunn Test	6.52605e-07	****	0.88175
CD56dim_CD95-HLADR+_num	A	B	-70.5113	339.735	269.223	-4.94432	7.64083e-07	Dunn Test	7.64083e-07	****	0.669859
CD4_Teff_num	A	B	70.1697	270.434	340.603	4.92037	8.63808e-07	Dunn Test	8.63808e-07	****	1.50903
CD4_CD95+_num	A	B	-70.0908	339.528	269.437	-4.91484	8.88541e-07	Dunn Test	8.88541e-07	****	0.856077
CD56bright_CD38+_per	A	B	-70.012	339.489	269.477	-4.90932	9.13917e-07	Dunn Test	9.13917e-07	****	0.868974
CD19_HLADR+_per	A	B	-69.8445	339.406	269.562	-4.89757	9.70281e-07	Dunn Test	9.70281e-07	****	0.982265
CD19_CD95-HLADR-_per	A	B	69.8149	270.608	340.423	4.8955	9.80542e-07	Dunn Test	9.80542e-07	****	1.34718
CD4+_CD95+HLADR-_num	A	B	-69.8051	339.387	269.582	-4.8948	9.84042e-07	Dunn Test	9.84042e-07	****	0.851955
CD4_CXCR5+_Tem_num	A	B	69.4273	270.799	340.227	4.86831	1.12554e-06	Dunn Test	1.12554e-06	****	1.41793
monocytes_classical_HLADR+_per	A	B	-69.3288	339.152	269.823	-4.86141	1.16554e-06	Dunn Test	1.16554e-06	****	0.816578
CD4_CXCR5+_Tem_per	A	B	68.0346	271.485	339.52	4.77067	1.83615e-06	Dunn Test	1.83615e-06	****	1.26154
CD8_CD38-HLADR+_num	A	B	-68.0214	338.508	270.487	-4.76973	1.84471e-06	Dunn Test	1.84471e-06	****	0.692869
CD4_CXCR5+_Teff_per	A	B	66.4743	272.254	338.728	4.6973	2.63618e-06	Dunn Test	2.63618e-06	****	1.4699
CD8_CD38-HLADR+_per	A	B	-66.3626	337.691	271.328	-4.65361	3.26175e-06	Dunn Test	3.26175e-06	****	0.770833
CD8+_CD95+HLADR+_num	A	B	-64.9469	336.994	272.047	-4.55414	5.26001e-06	Dunn Test	5.26001e-06	****	0.767112
CD56dim_CD38+HLADR-_per	A	B	-64.7366	336.89	272.153	-4.5394	5.64142e-06	Dunn Test	5.64142e-06	****	0.888448
CD8_CXCR5+_Tcm_num	A	B	-63.5804	336.32	272.74	-4.45832	8.26037e-06	Dunn Test	8.26037e-06	****	0.671207
monocytes_num	A	B	61.5044	274.702	336.207	4.31275	1.61235e-05	Dunn Test	1.61235e-05	****	1.11115
CD4_Tem_CD95+HLADR-_num	A	B	-61.3073	335.201	273.893	-4.29893	1.71623e-05	Dunn Test	1.71623e-05	****	0.844237
CD8_Tcm_per	A	B	-59.6813	334.4	274.718	-4.18492	2.85266e-05	Dunn Test	2.85266e-05	****	0.846594
CD19+CD95+_per	A	B	-59.6583	334.388	274.73	-4.18332	2.87283e-05	Dunn Test	2.87283e-05	****	0.848958
CD56bright_num	A	B	-59.5729	334.346	274.773	-4.17732	2.94969e-05	Dunn Test	2.94969e-05	****	0.83736
CD8_HLADR+_num	A	B	-59.4941	334.307	274.813	-4.17179	3.02218e-05	Dunn Test	3.02218e-05	****	0.774739
CD56bright_CD38+HLADR-_per	A	B	-59.1328	334.129	274.997	-4.14646	3.37659e-05	Dunn Test	3.37659e-05	****	0.882324
CD8_Tem_per	A	B	-58.847	333.989	275.142	-4.12642	3.68454e-05	Dunn Test	3.68454e-05	****	0.846154
CD4_CD38+_num	A	B	-57.5232	333.337	275.813	-4.03359	5.49315e-05	Dunn Test	5.49315e-05	****	0.812755
CD4_CD38+HLADR-_num	A	B	-57.4707	333.311	275.84	-4.0299	5.57998e-05	Dunn Test	5.57998e-05	****	0.809929
CD19_CD95+HLADR+_num	A	B	-56.9845	333.071	276.087	-3.99581	6.44724e-05	Dunn Test	6.44724e-05	****	0.82776
CD8+_CD95+HLADR+_per	A	B	-56.2717	332.72	276.448	-3.9459	7.94999e-05	Dunn Test	7.94999e-05	****	0.824176
CD4_Tcm_num	A	B	-55.7494	332.463	276.713	-3.90921	9.25989e-05	Dunn Test	9.25989e-05	****	0.864227
CD4_Tn_per	A	B	55.4078	277.706	333.113	3.88526	0.000102222	Dunn Test	0.000102222	***	1.09945
CD4TnTm	A	B	55.4078	277.706	333.113	3.88525	0.000102223	Dunn Test	0.000102223	***
CD4+_CD95-HLADR+_num	A	B	54.9808	277.916	332.897	3.85531	0.000115582	Dunn Test	0.000115582	***	1.30362
CD8_HLADR+_per	A	B	-53.91	331.557	277.647	-3.78027	0.000156657	Dunn Test	0.000156657	***	0.833333
CD4+_CD95-HLADR+_per	A	B	53.5618	278.615	332.177	3.75906	0.000170555	Dunn Test	0.000170555	***	1.1875
CD19_CD95+HLADR-_per	A	B	53.4304	278.68	332.11	3.74703	0.000178942	Dunn Test	0.000178942	***	1.3125
B_memory_CD27+CD38-CD95+_num	A	B	-52.0311	330.631	278.6	-3.64847	0.000263805	Dunn Test	0.000263805	***	0.834333
CD8_CXCR5+_Tem_num	A	B	-51.8044	330.519	278.715	-3.6326	0.000280583	Dunn Test	0.000280583	***	0.665798
B_memory_IgD+CD27+CD95+_per	A	B	-51.7519	330.494	278.742	-3.6289	0.000284632	Dunn Test	0.000284632	***	0.86739
CD4_Treg_Tcm_per	A	B	-51.1705	330.207	279.037	-3.58813	0.000333061	Dunn Test	0.000333061	***	0.960673
CD4_Treg_Tn_per	A	B	50.8321	279.96	330.792	3.5644	0.000364685	Dunn Test	0.000364685	***	1.10724
CD8_Tem_num	A	B	-49.6266	329.447	279.82	-3.47987	0.00050166	Dunn Test	0.00050166	***	0.798235
CD4_Tcm_CD95-HLADR+_per	A	B	48.9631	280.88	329.843	3.43439	0.000593898	Dunn Test	0.000593898	***	1.2381
CD56bright_CD95-HLADR-_num	A	B	-48.5755	328.929	280.353	-3.40616	0.000658831	Dunn Test	0.000658831	***	0.868954
CD19_CD95-HLADR-_num	A	B	48.2995	281.207	329.507	3.38681	0.000707093	Dunn Test	0.000707093	***	1.31863
monocytes_nonclassical_HLADR+_per	A	B	-48.2273	328.757	280.53	-3.38175	0.000720245	Dunn Test	0.000720245	***	0.961818
monocytes_classical_HLADR+_num	A	B	-47.9382	328.615	280.677	-3.36148	0.000775267	Dunn Test	0.000775267	***	0.841827
CD19_CD95-HLADR+_per	A	B	-47.8627	328.578	280.715	-3.35618	0.000790259	Dunn Test	0.000790259	***	0.985863
CD8_CD38+HLADR+_num	A	B	-47.4981	328.398	280.9	-3.33061	0.000866551	Dunn Test	0.000866551	***	0.807342
CD4_Treg_per	A	B	-47.2813	328.291	281.01	-3.31543	0.000915013	Dunn Test	0.000915013	***	0.93083
monocytes_intermediate_HLADR+_per	A	B	-46.8739	328.091	281.217	-3.28685	0.00101314	Dunn Test	0.00101314	**	0.971711
CD4_Tcm_CD95+HLADR+_num	A	B	-46.8148	328.061	281.247	-3.2827	0.00102817	Dunn Test	0.00102817	**	0.831644
CD19_CD95+HLADR-_num	A	B	46.5356	282.076	328.612	3.26317	0.00110175	Dunn Test	0.00110175	**	1.30872
CD8_Tem_CD95+HLADR+_num	A	B	-45.6553	327.49	281.835	-3.2014	0.00136762	Dunn Test	0.00136762	**	0.737401
CD4_Treg_CD38-HLADR-_per	A	B	44.6928	282.984	327.677	3.13391	0.00172492	Dunn Test	0.00172492	**	1.00822
CD8_Treg_num	A	B	-44.3841	326.864	282.48	-3.11226	0.00185663	Dunn Test	0.00185663	**	0.822059
CD4_Treg_Tcm_num	A	B	-44.279	326.812	282.533	-3.10489	0.00190352	Dunn Test	0.00190352	**	0.914306
CD4_Treg_CD38-HLADR+_num	A	B	-43.8388	326.595	282.757	-3.07402	0.00211194	Dunn Test	0.00211194	**	0.85198
CD4_Treg_CD38+_num	A	B	-43.6154	326.485	282.87	-3.05836	0.00222553	Dunn Test	0.00222553	**	0.904871
CD4_Treg_CD38+HLADR-_num	A	B	-43.6023	326.479	282.877	-3.05744	0.00223238	Dunn Test	0.00223238	**	0.901679
CD4_Treg_HLADR+_num	A	B	-43.4118	326.385	282.973	-3.04408	0.00233394	Dunn Test	0.00233394	**	0.884169
CD8_Treg_per	A	B	-43.3001	326.33	283.03	-3.0364	0.0023942	Dunn Test	0.0023942	**	0.875
CD4_Tcm_CD95+HLADR-_per	A	B	-42.8074	326.087	283.28	-3.0017	0.00268477	Dunn Test	0.00268477	**	0.952271
CD4_Treg_Teff_per	A	B	42.7745	283.929	326.703	3.00116	0.00268949	Dunn Test	0.00268949	**	1.3227
CD4+_CD95+HLADR+_num	A	B	-42.4789	325.926	283.447	-2.97866	0.00289508	Dunn Test	0.00289508	**	0.863585
CD56bright_per	A	B	-42.2128	325.794	283.582	-2.96002	0.00307621	Dunn Test	0.00307621	**	0.885246
CD8_Treg_CD38-HLADR-_num	A	B	-41.9402	325.66	283.72	-2.94089	0.00327271	Dunn Test	0.00327271	**	0.827851
CD4_Tcm_CD95-HLADR-_per	A	B	41.7267	284.445	326.172	2.92592	0.0034344	Dunn Test	0.0034344	**	1.05567
CD56dim_CD38-HLADR-_num	A	B	41.2832	284.663	325.947	2.89482	0.00379372	Dunn Test	0.00379372	**	1.10381
CD4_Treg_Tem_num	A	B	-41.1124	325.252	284.14	-2.88285	0.003941	Dunn Test	0.003941	**	0.866183
B_memory_IgD+CD27+_num	A	B	-41.0369	325.215	284.178	-2.87755	0.00400779	Dunn Test	0.00400779	**	0.86352
CD19_CD95+HLADR+_per	A	B	-40.9679	325.181	284.213	-2.87273	0.00406941	Dunn Test	0.00406941	**	0.863813
CD4+_CD95+HLADR+_per	A	B	-40.9088	325.152	284.243	-2.86862	0.00412264	Dunn Test	0.00412264	**	0.875
CD8_Tscm_num	A	B	-39.181	324.301	285.12	-2.74741	0.0060068	Dunn Test	0.0060068	**	0.861522
CD8_CXCR5+_Tem_per	A	B	-37.6503	323.547	285.897	-2.6401	0.00828825	Dunn Test	0.00828825	**	0.844043
CD8_CD38+HLADR+_per	A	B	-37.6437	323.544	285.9	-2.63974	0.00829705	Dunn Test	0.00829705	**	0.888889
CD8_CXCR5+_Tn_per	A	B	36.875	286.835	323.71	2.5859	0.00971253	Dunn Test	0.00971253	**	1.29893
CD4_Treg_Teff_num	A	B	36.5334	287.003	323.537	2.56318	0.0103718	Dunn Test	0.0103718	*	1.18443
CD4_CXCR5+HLADR+_num	A	B	35.167	287.676	322.843	2.46594	0.0136653	Dunn Test	0.0136653	*	1.14953
CD4_CXCR5+CD38-HLADR+_num	A	B	35.1177	287.701	322.818	2.46251	0.0137968	Dunn Test	0.0137968	*	1.17588
CD8_CXCR5+_num	A	B	-34.5363	322.013	287.477	-2.42172	0.0154473	Dunn Test	0.0154473	*	0.804597
B_DN_memory_IgD-CD27-_per	A	B	34.3261	288.091	322.417	2.40698	0.0160851	Dunn Test	0.0160851	*	1.07826
CD56dim_CD38-HLADR+_per	A	B	-34.2636	321.879	287.615	-2.40262	0.0162781	Dunn Test	0.0162781	*	0.812236
CD4_Tem_CD95+HLADR+_num	A	B	-34.1815	321.838	287.657	-2.39684	0.016537	Dunn Test	0.016537	*	0.896511
CD4_Tn_num	A	B	34.1618	288.172	322.333	2.39546	0.0165995	Dunn Test	0.0165995	*	1.1179
monocytes_intermediate_num	A	B	33.6165	288.44	322.057	2.35723	0.018412	Dunn Test	0.018412	*	1.12757
CD8_Tcm_CD95+HLADR+_per	A	B	-33.2749	321.392	288.117	-2.33329	0.0196332	Dunn Test	0.0196332	*	0.939002
CD8_CXCR5+CD38-HLADR-_num	A	B	-32.9399	321.227	288.287	-2.30978	0.0209005	Dunn Test	0.0209005	*	0.811013
CD8_CXCR5+_per	A	B	-32.8019	321.159	288.357	-2.30011	0.0214418	Dunn Test	0.0214418	*	0.876461
CD56dim_CD38+_num	A	B	-32.48	321	288.52	-2.27753	0.0227545	Dunn Test	0.0227545	*	0.841554
CD4_Tscm_per	A	B	31.9676	289.252	321.22	2.24176	0.0249769	Dunn Test	0.0249769	*	1.08333
B_memory_IgD+CD27+_per	A	B	-31.7672	320.649	288.882	-2.22755	0.0259103	Dunn Test	0.0259103	*	0.888013
CD4_CXCR5+CD38-HLADR+_per	A	B	31.5044	289.481	320.985	2.20917	0.0271629	Dunn Test	0.0271629	*	1.12397
CD8_Treg_Tn_num	A	B	-31.4946	320.515	289.02	-2.20862	0.0272009	Dunn Test	0.0272009	*	0.853042
CD4_Treg_CD95+_num	A	B	-31.1135	320.327	289.213	-2.18171	0.0291308	Dunn Test	0.0291308	*	0.938683
CD8_Tn_per	A	B	31.0478	289.706	320.753	2.17711	0.0294726	Dunn Test	0.0294726	*	1.08456
CD8TnTm	A	B	31.0478	289.706	320.753	2.17711	0.0294726	Dunn Test	0.0294726	*
CD8_CXCR5+_Teff_per	A	B	30.2529	290.097	320.35	2.12141	0.0338876	Dunn Test	0.0338876	*	1.10932
CD4+_CD95-HLADR-_num	A	B	30.069	290.188	320.257	2.10847	0.0349906	Dunn Test	0.0349906	*	1.08182
CD4_Treg_CD38-HLADR+_per	A	B	-29.9146	319.736	289.822	-2.09765	0.0359364	Dunn Test	0.0359364	*	0.953069
CD4_CXCR5+HLADR+_per	A	B	29.8982	290.272	320.17	2.09651	0.0360372	Dunn Test	0.0360372	*	1.07843
monocytes_classical_num	A	B	29.8587	290.291	320.15	2.09373	0.0362844	Dunn Test	0.0362844	*	1.06642
B_naive_IgD+CD27-_num	A	B	-29.8456	319.702	289.857	-2.0928	0.0363666	Dunn Test	0.0363666	*	0.91404
CD56dim_CD38-HLADR+_num	A	B	-29.5171	319.54	290.023	-2.06977	0.0384738	Dunn Test	0.0384738	*	0.816244
CD8_Tcm_CD95-HLADR-_num	A	B	-29.4908	319.528	290.037	-2.06793	0.0386468	Dunn Test	0.0386468	*	0.897519
CD4_CXCR5+_num	A	B	29.4646	290.485	319.95	2.06609	0.0388204	Dunn Test	0.0388204	*	1.0766
CD8_Teff_per	A	B	29.3135	290.56	319.873	2.05549	0.0398316	Dunn Test	0.0398316	*	1.12254
CD4_Tem_CD95-HLADR-_num	A	B	29.0638	290.683	319.747	2.03798	0.0415514	Dunn Test	0.0415514	*	1.09225
CD56dim_CD38+HLADR-_num	A	B	-28.9456	319.259	290.313	-2.02969	0.0423878	Dunn Test	0.0423878	*	0.846197
CD8_CXCR5+_Tcm_per	A	B	-28.6039	319.091	290.487	-2.00574	0.0448837	Dunn Test	0.0448837	*	0.90056
CD4_CXCR5+CD38-HLADR-_num	A	B	28.5645	290.929	319.493	2.00297	0.04518	Dunn Test	0.04518	*	1.07645
CD4_CXCR5+_per	A	B	28.5185	290.951	319.47	1.99975	0.0455268	Dunn Test	0.0455268	*	1.0643
CD4_Tscm_num	A	B	28.2623	291.078	319.34	1.98178	0.0475035	Dunn Test	0.0475035	*	1.15453
CD4_Treg_HLADR+_per	A	B	-28.2065	318.895	290.688	-1.97787	0.0479431	Dunn Test	0.0479431	*	0.960152
