## Supplementary Table 2 for "Pre-vaccination immunotypes reveal weak and robust antibody responders to influenza vaccination"

### Sheet: Sheet1
immune subsets, _per= percentage, _num=absolute numbers. D0= day0, D12D0 = day1-2/day 0 fold change, D7D0= day 7/day 0 fold change		p value	spearman's correlation coefficent	FDR-corrected p value
immune_subset_day0	comparison	p	rho	p.adj
granulocytes_D0_per	granulocytes_D12D0_per	7.96363e-10	-0.351435	4.10924e-07
lymphocytes_D0_per	lymphocytes_D12D0_per	4.58362e-09	-0.336172	2.36515e-06
CD3+_D0_per	CD3+_D12D0_per	0.00392938	-0.169143	1
CD4+_D0_per	CD4+_D12D0_per	7.12206e-05	-0.231479	0.0367498
CD4_Tcm_D0_per	CD4_Tcm_D12D0_per	0.0315273	-0.126531	1
CD4_Tem_D0_per	CD4_Tem_D12D0_per	0.0397219	-0.121058	1
CD4_Teff_D0_per	CD4_Teff_D12D0_per	2.00022e-22	-0.530999	1.03211e-19
CD4_Tn_D0_per	CD4_Tn_D12D0_per	4.87753e-12	-0.391755	2.51681e-09
CD4_TrueNaive_D0_per	CD4_TrueNaive_D12D0_per	3.27873e-05	-0.24172	0.0169182
CD4_Tscm_D0_per	CD4_Tscm_D12D0_per	1.47792e-07	-0.303144	7.62605e-05
CD4_Treg_D0_per	CD4_Treg_D12D0_per	0.0150364	-0.142914	1
CD4_Treg_Tcm_D0_per	CD4_Treg_Tcm_D12D0_per	0.0177612	-0.139367	1
CD4_Treg_Tem_D0_per	CD4_Treg_Tem_D12D0_per	7.02678e-08	-0.310559	3.62582e-05
CD4_Treg_Teff_D0_per	CD4_Treg_Teff_D12D0_per	1.38429e-18	-0.486597	7.14294e-16
CD4_Treg_Tn_D0_per	CD4_Treg_Tn_D12D0_per	2.60365e-07	-0.297355	0.000134348
CD4_Treg_CD38+_D0_per	CD4_Treg_CD38+_D12D0_per	0.000124264	-0.223838	0.0641202
CD4_Treg_CD38+HLADR-_D0_per	CD4_Treg_CD38+HLADR-_D12D0_per	0.000846189	-0.195261	0.436633
CD4_Treg_CD38-HLADR+_D0_per	CD4_Treg_CD38-HLADR+_D12D0_per	2.30023e-15	-0.443623	1.18692e-12
CD4_Treg_CD38-HLADR-_D0_per	CD4_Treg_CD38-HLADR-_D12D0_per	1.44685e-11	-0.383605	7.46573e-09
CD4_Treg_CD95+_D0_per	CD4_Treg_CD95+_D12D0_per	0.0108561	-0.149645	1
CD4_Treg_HLADR+_D0_per	CD4_Treg_HLADR+_D12D0_per	5.11387e-12	-0.391405	2.63876e-09
CD4_CD27+_D0_per	CD4_CD27+_D12D0_per	0.0928075	-0.0990549	1
CD4_CD38+_D0_per	CD4_CD38+_D12D0_per	5.43055e-05	-0.235111	0.0280216
CD4_CD38+HLADR+_D0_per	CD4_CD38+HLADR+_D12D0_per	8.75493e-15	-0.43519	4.51755e-12
CD4_CD38+HLADR-_D0_per	CD4_CD38+HLADR-_D12D0_per	0.000307533	-0.21081	0.158687
CD4_CD38-HLADR+_D0_per	CD4_CD38-HLADR+_D12D0_per	1.07418e-14	-0.433878	5.54274e-12
CD4_CD38-HLADR-_D0_per	CD4_CD38-HLADR-_D12D0_per	1.78137e-27	-0.580902	9.19184e-25
CD4_CD95+_D0_per	CD4_CD95+_D12D0_per	0.0735438	-0.105425	1
CD4_CXCR5+_D0_per	CD4_CXCR5+_D12D0_per	3.09968e-13	-0.411463	1.59944e-10
CD4_CXCR5+CD38+_D0_per	CD4_CXCR5+CD38+_D12D0_per	4.40696e-06	-0.266331	0.00227399
CD4_CXCR5+CD38+HLADR-_D0_per	CD4_CXCR5+CD38+HLADR-_D12D0_per	5.08879e-05	-0.235973	0.0262582
CD4_CXCR5+CD38-HLADR+_D0_per	CD4_CXCR5+CD38-HLADR+_D12D0_per	7.87664e-54	-0.751768	4.06435e-51
CD4_CXCR5+CD38-HLADR-_D0_per	CD4_CXCR5+CD38-HLADR-_D12D0_per	9.36844e-16	-0.449162	4.83412e-13
CD4_CXCR5+CD95+_D0_per	CD4_CXCR5+CD95+_D12D0_per	0.0019516	-0.181477	1
CD4_CXCR5+_Tcm_D0_per	CD4_CXCR5+_Tcm_D12D0_per	0.174478	-0.0800985	1
CD4_CXCR5+_Tem_D0_per	CD4_CXCR5+_Tem_D12D0_per	2.51132e-25	-0.560684	1.29584e-22
CD4_CXCR5+_Teff_D0_per	CD4_CXCR5+_Teff_D12D0_per	4.34837e-18	-0.480346	2.24376e-15
CD4_CXCR5+_Tn_D0_per	CD4_CXCR5+_Tn_D12D0_per	1.81817e-22	-0.531445	9.38175e-20
CD4_CXCR5+HLADR+_D0_per	CD4_CXCR5+HLADR+_D12D0_per	3.29425e-48	-0.724038	1.69983e-45
CD4_HLADR+_D0_per	CD4_HLADR+_D12D0_per	6.872e-14	-0.421712	3.54595e-11
CD8+_D0_per	CD8+_D12D0_per	0.340408	-0.0562794	1
CD8_Tcm_D0_per	CD8_Tcm_D12D0_per	0.00103112	-0.192084	0.532059
CD8_Tem_D0_per	CD8_Tem_D12D0_per	0.000312272	-0.210583	0.161132
CD8_Teff_D0_per	CD8_Teff_D12D0_per	4.89215e-12	-0.391733	2.52435e-09
CD8_Tn_D0_per	CD8_Tn_D12D0_per	2.24274e-06	-0.274089	0.00115725
CD8_TrueNaive_D0_per	CD8_TrueNaive_D12D0_per	0.148128	-0.0852838	1
CD8_Tscm_D0_per	CD8_Tscm_D12D0_per	4.5474e-09	-0.336243	2.34646e-06
CD8_Treg_D0_per	CD8_Treg_D12D0_per	4.42107e-07	-0.291825	0.000228127
CD8_Treg_Teff_D0_per	CD8_Treg_Teff_D12D0_per	3.9318e-12	-0.393344	2.02881e-09
CD8_Treg_Tn_D0_per	CD8_Treg_Tn_D12D0_per	5.33534e-09	-0.334807	2.75303e-06
CD8_Treg_CD38-HLADR-_D0_per	CD8_Treg_CD38-HLADR-_D12D0_per	4.90458e-17	-0.466675	2.53077e-14
CD8_CD27+_D0_per	CD8_CD27+_D12D0_per	0.0737887	-0.105336	1
CD8_CD38+_D0_per	CD8_CD38+_D12D0_per	0.00286327	-0.174819	1
CD8_CD38+HLADR+_D0_per	CD8_CD38+HLADR+_D12D0_per	5.32303e-11	-0.373535	2.74669e-08
CD8_CD38+HLADR-_D0_per	CD8_CD38+HLADR-_D12D0_per	0.0037322	-0.170078	1
CD8_CD38-HLADR+_D0_per	CD8_CD38-HLADR+_D12D0_per	6.90799e-10	-0.35264	3.56452e-07
CD8_CD38-HLADR-_D0_per	CD8_CD38-HLADR-_D12D0_per	1.50912e-11	-0.383285	7.78708e-09
CD8_CD95+_D0_per	CD8_CD95+_D12D0_per	0.00831838	-0.15496	1
CD8_CXCR5+_D0_per	CD8_CXCR5+_D12D0_per	0.000474632	-0.204283	0.24491
CD8_CXCR5+CD38-HLADR-_D0_per	CD8_CXCR5+CD38-HLADR-_D12D0_per	3.14985e-12	-0.39497	1.62532e-09
CD8_CXCR5+CD95+_D0_per	CD8_CXCR5+CD95+_D12D0_per	0.000979926	-0.192907	0.505642
CD8_CXCR5+_Tcm_D0_per	CD8_CXCR5+_Tcm_D12D0_per	0.00196407	-0.181368	1
CD8_CXCR5+_Tem_D0_per	CD8_CXCR5+_Tem_D12D0_per	7.20218e-07	-0.286622	0.000371632
CD8_CXCR5+_Teff_D0_per	CD8_CXCR5+_Teff_D12D0_per	2.82231e-13	-0.412111	1.45631e-10
CD8_CXCR5+_Tn_D0_per	CD8_CXCR5+_Tn_D12D0_per	2.2296e-13	-0.413735	1.15047e-10
CD8_HLADR+_D0_per	CD8_HLADR+_D12D0_per	7.97373e-10	-0.351425	4.11444e-07
CD3-_D0_per	CD3-_D12D0_per	1.54988e-06	-0.278235	0.000799737
CD56bright_D0_per	CD56bright_D12D0_per	3.46179e-05	-0.241018	0.0178628
CD56bright_CD38+_D0_per	CD56bright_CD38+_D12D0_per	6.79017e-12	-0.389299	3.50373e-09
CD56bright_CD38+HLADR-_D0_per	CD56bright_CD38+HLADR-_D12D0_per	2.29119e-12	-0.397289	1.18226e-09
CD56bright_CD38-HLADR-_D0_per	CD56bright_CD38-HLADR-_D12D0_per	1.4997e-20	-0.510129	7.73846e-18
CD56dim_D0_per	CD56dim_D12D0_per	3.45706e-12	-0.394289	1.78384e-09
CD56dim_CD38+_D0_per	CD56dim_CD38+_D12D0_per	0.155361	-0.0837953	1
CD56dim_CD38+HLADR+_D0_per	CD56dim_CD38+HLADR+_D12D0_per	9.91629e-15	-0.434392	5.11681e-12
CD56dim_CD38+HLADR-_D0_per	CD56dim_CD38+HLADR-_D12D0_per	0.15238	-0.0844023	1
CD56dim_CD38-HLADR+_D0_per	CD56dim_CD38-HLADR+_D12D0_per	1.90818e-11	-0.381495	9.84623e-09
CD56dim_CD38-HLADR-_D0_per	CD56dim_CD38-HLADR-_D12D0_per	2.8566e-17	-0.469778	1.474e-14
CD56dim_HLADR+_D0_per	CD56dim_HLADR+_D12D0_per	1.95648e-08	-0.322853	1.00955e-05
CD19+_D0_per	CD19+_D12D0_per	0.206528	-0.0745238	1
B_DN_memory_IgD-CD27-_D0_per	B_DN_memory_IgD-CD27-_D12D0_per	0.0737695	-0.105343	1
B_DN_memory_IgD-CD27-CD95+_D0_per	B_DN_memory_IgD-CD27-CD95+_D12D0_per	0.00534559	-0.163454	1
B_memory_CD27+CD38-_D0_per	B_memory_CD27+CD38-_D12D0_per	0.0817308	-0.10257	1
B_memory_CD27+CD38-CD95+_D0_per	B_memory_CD27+CD38-CD95+_D12D0_per	0.00565505	-0.162395	1
B_memory_IgD+CD27+_D0_per	B_memory_IgD+CD27+_D12D0_per	0.0242713	-0.132507	1
B_memory_IgD+CD27+CD95+_D0_per	B_memory_IgD+CD27+CD95+_D12D0_per	4.6907e-07	-0.291199	0.00024204
B_naive_IgD+CD27-_D0_per	B_naive_IgD+CD27-_D12D0_per	0.11129	0.0938716	1
B_switched_memory_IgD-CD27+_D0_per	B_switched_memory_IgD-CD27+_D12D0_per	0.00136048	-0.187545	0.702008
B_switched_memory_IgD-CD27+CD95+_D0_per	B_switched_memory_IgD-CD27+CD95+_D12D0_per	0.00036229	-0.208368	0.186942
CD19+CD95+_D0_per	CD19+CD95+_D12D0_per	0.00407854	-0.168464	1
plasmablast_CD27+CD38+_D0_per	plasmablast_CD27+CD38+_D12D0_per	1.58833e-10	-0.364807	8.19579e-08
monocytes_D0_per	monocytes_D12D0_per	4.38961e-12	-0.392533	2.26504e-09
monocytes_classical_D0_per	monocytes_classical_D12D0_per	5.82383e-19	-0.491242	3.0051e-16
monocytes_classical_HLADR+_D0_per	monocytes_classical_HLADR+_D12D0_per	3.10007e-14	-0.42699	1.59963e-11
monocytes_intermediate_D0_per	monocytes_intermediate_D12D0_per	5.39444e-18	-0.479154	2.78353e-15
monocytes_intermediate_HLADR+_D0_per	monocytes_intermediate_HLADR+_D12D0_per	3.79501e-14	-0.425658	1.95822e-11
monocytes_nonclassical_D0_per	monocytes_nonclassical_D12D0_per	3.94376e-25	-0.558769	2.03498e-22
monocytes_nonclassical_HLADR+_D0_per	monocytes_nonclassical_HLADR+_D12D0_per	2.70247e-15	-0.442618	1.39447e-12
granulocytes_D0_num	granulocytes_D12D0_num	6.31184e-14	-0.42228	3.25691e-11
lymphocytes_D0_num	lymphocytes_D12D0_num	4.71117e-06	-0.265552	0.00243096
CD3+_D0_num	CD3+_D12D0_num	5.14814e-05	-0.235819	0.0265644
CD4+_D0_num	CD4+_D12D0_num	0.000562413	-0.201675	0.290205
CD4_Tcm_D0_num	CD4_Tcm_D12D0_num	7.84774e-05	-0.230165	0.0404943
CD4_Tem_D0_num	CD4_Tem_D12D0_num	5.9297e-07	-0.288708	0.000305972
CD4_Teff_D0_num	CD4_Teff_D12D0_num	1.31915e-19	-0.499048	6.80682e-17
CD4_Tn_D0_num	CD4_Tn_D12D0_num	0.000184587	-0.218243	0.0952469
CD4_TrueNaive_D0_num	CD4_TrueNaive_D12D0_num	0.0211577	-0.135559	1
CD4_Tscm_D0_num	CD4_Tscm_D12D0_num	1.40879e-08	-0.325923	7.26937e-06
CD4_Treg_D0_num	CD4_Treg_D12D0_num	0.0016984	-0.183836	0.876372
CD4_Treg_Tcm_D0_num	CD4_Treg_Tcm_D12D0_num	0.00474533	-0.165676	1
CD4_Treg_Tem_D0_num	CD4_Treg_Tem_D12D0_num	5.15913e-07	-0.29019	0.000266211
CD4_Treg_Teff_D0_num	CD4_Treg_Teff_D12D0_num	2.732e-16	-0.456601	1.40971e-13
CD4_Treg_Tn_D0_num	CD4_Treg_Tn_D12D0_num	1.66026e-06	-0.277468	0.000856696
CD4_Treg_CD38+_D0_num	CD4_Treg_CD38+_D12D0_num	1.24201e-05	-0.253938	0.00640875
CD4_Treg_CD38+HLADR-_D0_num	CD4_Treg_CD38+HLADR-_D12D0_num	9.37538e-06	-0.257364	0.00483769
CD4_Treg_CD38-HLADR+_D0_num	CD4_Treg_CD38-HLADR+_D12D0_num	2.1699e-13	-0.413921	1.11967e-10
CD4_Treg_CD38-HLADR-_D0_num	CD4_Treg_CD38-HLADR-_D12D0_num	0.00144792	-0.18651	0.747128
CD4_Treg_CD95+_D0_num	CD4_Treg_CD95+_D12D0_num	0.0104326	-0.150449	1
CD4_Treg_HLADR+_D0_num	CD4_Treg_HLADR+_D12D0_num	2.03171e-09	-0.34337	1.04836e-06
CD4_CD27+_D0_num	CD4_CD27+_D12D0_num	0.0320653	-0.126136	1
CD4_CD38+_D0_num	CD4_CD38+_D12D0_num	6.44443e-05	-0.232825	0.0332533
CD4_CD38+HLADR+_D0_num	CD4_CD38+HLADR+_D12D0_num	2.08324e-15	-0.444239	1.07495e-12
CD4_CD38+HLADR-_D0_num	CD4_CD38+HLADR-_D12D0_num	0.000168703	-0.219528	0.0870506
CD4_CD38-HLADR+_D0_num	CD4_CD38-HLADR+_D12D0_num	2.2713e-18	-0.483909	1.17199e-15
CD4_CD38-HLADR-_D0_num	CD4_CD38-HLADR-_D12D0_num	0.000450977	-0.205062	0.232704
CD4_CD95+_D0_num	CD4_CD95+_D12D0_num	5.18745e-06	-0.264422	0.00267672
CD4_CXCR5+_D0_num	CD4_CXCR5+_D12D0_num	1.55945e-13	-0.41618	8.04678e-11
CD4_CXCR5+CD38+_D0_num	CD4_CXCR5+CD38+_D12D0_num	1.17766e-14	-0.433287	6.07673e-12
CD4_CXCR5+CD38+HLADR-_D0_num	CD4_CXCR5+CD38+HLADR-_D12D0_num	1.30292e-12	-0.401357	6.72307e-10
CD4_CXCR5+CD38-HLADR+_D0_num	CD4_CXCR5+CD38-HLADR+_D12D0_num	7.52316e-48	-0.722146	3.88195e-45
CD4_CXCR5+CD38-HLADR-_D0_num	CD4_CXCR5+CD38-HLADR-_D12D0_num	2.47903e-12	-0.396717	1.27918e-09
CD4_CXCR5+CD95+_D0_num	CD4_CXCR5+CD95+_D12D0_num	2.00837e-11	-0.381103	1.03632e-08
CD4_CXCR5+_Tcm_D0_num	CD4_CXCR5+_Tcm_D12D0_num	7.37415e-10	-0.352088	3.80506e-07
CD4_CXCR5+_Tem_D0_num	CD4_CXCR5+_Tem_D12D0_num	2.76517e-22	-0.529483	1.42683e-19
CD4_CXCR5+_Teff_D0_num	CD4_CXCR5+_Teff_D12D0_num	1.15047e-17	-0.47493	5.93642e-15
CD4_CXCR5+_Tn_D0_num	CD4_CXCR5+_Tn_D12D0_num	4.37459e-19	-0.492762	2.25729e-16
CD4_CXCR5+HLADR+_D0_num	CD4_CXCR5+HLADR+_D12D0_num	1.08812e-42	-0.693061	5.61472e-40
CD4_HLADR+_D0_num	CD4_HLADR+_D12D0_num	7.58744e-18	-0.477259	3.91512e-15
CD8+_D0_num	CD8+_D12D0_num	0.00256385	-0.176761	1
CD8_Tcm_D0_num	CD8_Tcm_D12D0_num	7.27872e-05	-0.231185	0.0375582
CD8_Tem_D0_num	CD8_Tem_D12D0_num	1.72485e-07	-0.301577	8.90021e-05
CD8_Teff_D0_num	CD8_Teff_D12D0_num	2.12427e-05	-0.247261	0.0109612
CD8_Tn_D0_num	CD8_Tn_D12D0_num	9.7476e-07	-0.283343	0.000502976
CD8_TrueNaive_D0_num	CD8_TrueNaive_D12D0_num	0.0716953	-0.106105	1
CD8_Tscm_D0_num	CD8_Tscm_D12D0_num	5.14351e-08	-0.31361	2.65405e-05
CD8_Treg_D0_num	CD8_Treg_D12D0_num	8.58695e-05	-0.22894	0.0443087
CD8_Treg_Teff_D0_num	CD8_Treg_Teff_D12D0_num	2.76829e-07	-0.296721	0.000142844
CD8_Treg_Tn_D0_num	CD8_Treg_Tn_D12D0_num	1.65833e-11	-0.382567	8.55699e-09
CD8_Treg_CD38-HLADR-_D0_num	CD8_Treg_CD38-HLADR-_D12D0_num	8.24121e-05	-0.2295	0.0425246
CD8_CD27+_D0_num	CD8_CD27+_D12D0_num	0.000581102	-0.201169	0.299849
CD8_CD38+_D0_num	CD8_CD38+_D12D0_num	3.96747e-07	-0.292965	0.000204721
CD8_CD38+HLADR+_D0_num	CD8_CD38+HLADR+_D12D0_num	4.28975e-15	-0.43972	2.21351e-12
CD8_CD38+HLADR-_D0_num	CD8_CD38+HLADR-_D12D0_num	4.06228e-06	-0.26728	0.00209614
CD8_CD38-HLADR+_D0_num	CD8_CD38-HLADR+_D12D0_num	9.53025e-12	-0.386761	4.91761e-09
CD8_CD38-HLADR-_D0_num	CD8_CD38-HLADR-_D12D0_num	0.00239807	-0.177927	1
CD8_CD95+_D0_num	CD8_CD95+_D12D0_num	6.62782e-06	-0.261525	0.00341995
CD8_CXCR5+_D0_num	CD8_CXCR5+_D12D0_num	9.11813e-05	-0.228119	0.0470496
CD8_CXCR5+CD38-HLADR-_D0_num	CD8_CXCR5+CD38-HLADR-_D12D0_num	0.00027344	-0.212543	0.141095
CD8_CXCR5+CD95+_D0_num	CD8_CXCR5+CD95+_D12D0_num	7.20584e-11	-0.371143	3.71821e-08
CD8_CXCR5+_Tcm_D0_num	CD8_CXCR5+_Tcm_D12D0_num	3.00405e-06	-0.270762	0.00155009
CD8_CXCR5+_Tem_D0_num	CD8_CXCR5+_Tem_D12D0_num	1.03554e-06	-0.282682	0.000534341
CD8_CXCR5+_Teff_D0_num	CD8_CXCR5+_Teff_D12D0_num	4.86618e-08	-0.314149	2.51095e-05
CD8_CXCR5+_Tn_D0_num	CD8_CXCR5+_Tn_D12D0_num	8.31382e-07	-0.285072	0.000428993
CD8_HLADR+_D0_num	CD8_HLADR+_D12D0_num	9.89886e-14	-0.419261	5.10781e-11
CD3-_D0_num	CD3-_D12D0_num	3.85448e-08	-0.316402	1.98891e-05
CD56bright_D0_num	CD56bright_D12D0_num	0.000113139	-0.225144	0.0583797
CD56bright_CD38+_D0_num	CD56bright_CD38+_D12D0_num	3.74745e-08	-0.316673	1.93369e-05
CD56bright_CD38+HLADR-_D0_num	CD56bright_CD38+HLADR-_D12D0_num	3.07251e-08	-0.318576	1.58541e-05
CD56bright_CD38-HLADR-_D0_num	CD56bright_CD38-HLADR-_D12D0_num	6.40459e-06	-0.261932	0.00330477
CD56dim_D0_num	CD56dim_D12D0_num	2.37463e-06	-0.273442	0.00122531
CD56dim_CD38+_D0_num	CD56dim_CD38+_D12D0_num	1.8392e-07	-0.300923	9.49027e-05
CD56dim_CD38+HLADR+_D0_num	CD56dim_CD38+HLADR+_D12D0_num	8.5416e-13	-0.404365	4.40746e-10
CD56dim_CD38+HLADR-_D0_num	CD56dim_CD38+HLADR-_D12D0_num	1.07178e-07	-0.306374	5.53036e-05
CD56dim_CD38-HLADR+_D0_num	CD56dim_CD38-HLADR+_D12D0_num	5.23733e-14	-0.423523	2.70246e-11
CD56dim_CD38-HLADR-_D0_num	CD56dim_CD38-HLADR-_D12D0_num	5.61342e-08	-0.312759	2.89652e-05
CD56dim_HLADR+_D0_num	CD56dim_HLADR+_D12D0_num	3.53969e-10	-0.358238	1.82648e-07
CD19+_D0_num	CD19+_D12D0_num	0.0090645	-0.153263	1
B_DN_memory_IgD-CD27-_D0_num	B_DN_memory_IgD-CD27-_D12D0_num	0.165746	-0.0817474	1
B_DN_memory_IgD-CD27-CD95+_D0_num	B_DN_memory_IgD-CD27-CD95+_D12D0_num	2.24092e-06	-0.274099	0.00115632
B_memory_CD27+CD38-_D0_num	B_memory_CD27+CD38-_D12D0_num	0.0530866	-0.1139	1
B_memory_CD27+CD38-CD95+_D0_num	B_memory_CD27+CD38-CD95+_D12D0_num	7.80785e-07	-0.285752	0.000402885
B_memory_IgD+CD27+_D0_num	B_memory_IgD+CD27+_D12D0_num	0.00682403	-0.158813	1
B_memory_IgD+CD27+CD95+_D0_num	B_memory_IgD+CD27+CD95+_D12D0_num	5.58015e-13	-0.407366	2.87936e-10
B_naive_IgD+CD27-_D0_num	B_naive_IgD+CD27-_D12D0_num	0.0489127	-0.115956	1
B_switched_memory_IgD-CD27+_D0_num	B_switched_memory_IgD-CD27+_D12D0_num	0.0174725	-0.13972	1
B_switched_memory_IgD-CD27+CD95+_D0_num	B_switched_memory_IgD-CD27+CD95+_D12D0_num	6.85646e-05	-0.231992	0.0353793
CD19+CD95+_D0_num	CD19+CD95+_D12D0_num	3.71977e-07	-0.293642	0.00019194
plasmablast_CD27+CD38+_D0_num	plasmablast_CD27+CD38+_D12D0_num	1.81929e-09	-0.344333	9.38756e-07
monocytes_D0_num	monocytes_D12D0_num	2.27923e-20	-0.508027	1.17609e-17
monocytes_classical_D0_num	monocytes_classical_D12D0_num	3.56645e-17	-0.468508	1.84029e-14
monocytes_classical_HLADR+_D0_num	monocytes_classical_HLADR+_D12D0_num	1.73232e-17	-0.472622	8.93879e-15
monocytes_intermediate_D0_num	monocytes_intermediate_D12D0_num	1.51782e-22	-0.532286	7.83193e-20
monocytes_intermediate_HLADR+_D0_num	monocytes_intermediate_HLADR+_D12D0_num	3.47076e-21	-0.517366	1.79091e-18
monocytes_nonclassical_D0_num	monocytes_nonclassical_D12D0_num	5.35567e-31	-0.611256	2.76353e-28
monocytes_nonclassical_HLADR+_D0_num	monocytes_nonclassical_HLADR+_D12D0_num	1.70464e-22	-0.531745	8.79594e-20
CD4TnTm_D0	CD4TnTm_D12D0	0.0270893	-0.130025	1
CD8TnTm_D0	CD8TnTm_D12D0	0.244963	-0.0686091	1
CD4+_CD95-HLADR+_D0_per	CD4+_CD95-HLADR+_D12D0_per	7.17493e-33	-0.626161	3.70226e-30
CD4+_CD95+HLADR+_D0_per	CD4+_CD95+HLADR+_D12D0_per	3.83637e-12	-0.393525	1.97957e-09
CD4+_CD95+HLADR-_D0_per	CD4+_CD95+HLADR-_D12D0_per	0.0664868	-0.108101	1
CD4+_CD95-HLADR-_D0_per	CD4+_CD95-HLADR-_D12D0_per	3.12311e-20	-0.506436	1.61152e-17
CD8+_CD95+HLADR+_D0_per	CD8+_CD95+HLADR+_D12D0_per	2.99459e-09	-0.339961	1.54521e-06
CD8+_CD95+HLADR-_D0_per	CD8+_CD95+HLADR-_D12D0_per	0.00337335	-0.1719	1
CD8+_CD95-HLADR+_D0_per	CD8+_CD95-HLADR+_D12D0_per	3.90883e-15	-0.440305	2.01696e-12
CD8+_CD95-HLADR-_D0_per	CD8+_CD95-HLADR-_D12D0_per	2.76331e-35	-0.644255	1.42587e-32
CD4_Tcm_CD95+HLADR+_D0_per	CD4_Tcm_CD95+HLADR+_D12D0_per	1.16032e-14	-0.433382	5.98727e-12
CD4_Tcm_CD95+HLADR-_D0_per	CD4_Tcm_CD95+HLADR-_D12D0_per	0.00211893	-0.180067	1
CD4_Tcm_CD95-HLADR+_D0_per	CD4_Tcm_CD95-HLADR+_D12D0_per	5.01721e-34	-0.63497	2.58888e-31
CD4_Tcm_CD95-HLADR-_D0_per	CD4_Tcm_CD95-HLADR-_D12D0_per	1.96313e-09	-0.34367	1.01298e-06
CD4_Tem_CD95+HLADR+_D0_per	CD4_Tem_CD95+HLADR+_D12D0_per	2.24023e-15	-0.443787	1.15596e-12
CD4_Tem_CD95+HLADR-_D0_per	CD4_Tem_CD95+HLADR-_D12D0_per	0.815541	-0.0137817	1
CD4_Tem_CD95-HLADR-_D0_per	CD4_Tem_CD95-HLADR-_D12D0_per	1.24709e-19	-0.49934	6.435e-17
CD8_Tcm_CD95+HLADR+_D0_per	CD8_Tcm_CD95+HLADR+_D12D0_per	8.49532e-08	-0.308685	4.38359e-05
CD8_Tcm_CD95+HLADR-_D0_per	CD8_Tcm_CD95+HLADR-_D12D0_per	0.00583148	-0.161814	1
CD8_Tcm_CD95-HLADR-_D0_per	CD8_Tcm_CD95-HLADR-_D12D0_per	1.25363e-21	-0.522302	6.46873e-19
CD8_Tem_CD95+HLADR+_D0_per	CD8_Tem_CD95+HLADR+_D12D0_per	6.93106e-14	-0.421655	3.57643e-11
CD8_Tem_CD95+HLADR-_D0_per	CD8_Tem_CD95+HLADR-_D12D0_per	0.300827	-0.0610703	1
CD8_Tem_CD95-HLADR-_D0_per	CD8_Tem_CD95-HLADR-_D12D0_per	3.63506e-16	-0.454893	1.87569e-13
CD56dim_CD95-HLADR-_D0_per	CD56dim_CD95-HLADR-_D12D0_per	5.3642e-36	-0.649367	2.76792e-33
CD56dim_CD95-HLADR+_D0_per	CD56dim_CD95-HLADR+_D12D0_per	1.16136e-08	-0.327713	5.9926e-06
CD56dim_CD95+HLADR-_D0_per	CD56dim_CD95+HLADR-_D12D0_per	1.65931e-07	-0.301971	8.56202e-05
CD56dim_CD95+HLADR+_D0_per	CD56dim_CD95+HLADR+_D12D0_per	7.40936e-11	-0.370922	3.82323e-08
CD56bright_CD95-HLADR-_D0_per	CD56bright_CD95-HLADR-_D12D0_per	2.94379e-33	-0.629143	1.519e-30
CD19_CD95+HLADR+_D0_per	CD19_CD95+HLADR+_D12D0_per	0.00198828	-0.181159	1
CD19_CD95+HLADR-_D0_per	CD19_CD95+HLADR-_D12D0_per	6.98167e-10	-0.35255	3.60254e-07
CD19_CD95-HLADR+_D0_per	CD19_CD95-HLADR+_D12D0_per	0.0108863	-0.149589	1
CD19_CD95-HLADR-_D0_per	CD19_CD95-HLADR-_D12D0_per	3.69824e-17	-0.4683	1.90829e-14
CD19_HLADR+_D0_per	CD19_HLADR+_D12D0_per	0.00596579	-0.161382	1
CD4+_CD95-HLADR+_D0_num	CD4+_CD95-HLADR+_D12D0_num	5.35396e-33	-0.627145	2.76264e-30
CD4+_CD95+HLADR+_D0_num	CD4+_CD95+HLADR+_D12D0_num	7.08139e-16	-0.450868	3.654e-13
CD4+_CD95+HLADR-_D0_num	CD4+_CD95+HLADR-_D12D0_num	5.36128e-06	-0.264034	0.00276642
CD4+_CD95-HLADR-_D0_num	CD4+_CD95-HLADR-_D12D0_num	4.995e-05	-0.236219	0.0257742
CD8+_CD95+HLADR+_D0_num	CD8+_CD95+HLADR+_D12D0_num	2.94506e-14	-0.427327	1.51965e-11
CD8+_CD95+HLADR-_D0_num	CD8+_CD95+HLADR-_D12D0_num	1.95467e-05	-0.248308	0.0100861
CD8+_CD95-HLADR+_D0_num	CD8+_CD95-HLADR+_D12D0_num	1.7901e-12	-0.399075	9.2369e-10
CD8+_CD95-HLADR-_D0_num	CD8+_CD95-HLADR-_D12D0_num	6.16961e-06	-0.262375	0.00318352
CD4_Tcm_CD95+HLADR+_D0_num	CD4_Tcm_CD95+HLADR+_D12D0_num	2.38439e-19	-0.495961	1.23035e-16
CD4_Tcm_CD95+HLADR-_D0_num	CD4_Tcm_CD95+HLADR-_D12D0_num	1.76218e-06	-0.276802	0.000909283
CD4_Tcm_CD95-HLADR+_D0_num	CD4_Tcm_CD95-HLADR+_D12D0_num	5.24103e-29	-0.594497	2.70437e-26
CD4_Tcm_CD95-HLADR-_D0_num	CD4_Tcm_CD95-HLADR-_D12D0_num	0.00114923	-0.19032	0.593001
CD4_Tem_CD95+HLADR+_D0_num	CD4_Tem_CD95+HLADR+_D12D0_num	6.14316e-11	-0.372406	3.16987e-08
CD4_Tem_CD95+HLADR-_D0_num	CD4_Tem_CD95+HLADR-_D12D0_num	1.0809e-08	-0.328376	5.57747e-06
CD4_Tem_CD95-HLADR-_D0_num	CD4_Tem_CD95-HLADR-_D12D0_num	2.0896e-12	-0.397957	1.07823e-09
CD8_Tcm_CD95+HLADR+_D0_num	CD8_Tcm_CD95+HLADR+_D12D0_num	4.18756e-16	-0.454043	2.16078e-13
CD8_Tcm_CD95+HLADR-_D0_num	CD8_Tcm_CD95+HLADR-_D12D0_num	1.35534e-06	-0.279722	0.000699354
CD8_Tcm_CD95-HLADR-_D0_num	CD8_Tcm_CD95-HLADR-_D12D0_num	1.10339e-05	-0.255386	0.0056935
CD8_Tem_CD95+HLADR+_D0_num	CD8_Tem_CD95+HLADR+_D12D0_num	3.43781e-12	-0.39433	1.77391e-09
CD8_Tem_CD95+HLADR-_D0_num	CD8_Tem_CD95+HLADR-_D12D0_num	2.84713e-09	-0.340407	1.46912e-06
CD8_Tem_CD95-HLADR-_D0_num	CD8_Tem_CD95-HLADR-_D12D0_num	2.26156e-07	-0.298807	0.000116697
CD56dim_CD95-HLADR-_D0_num	CD56dim_CD95-HLADR-_D12D0_num	1.07638e-06	-0.282259	0.00055541
CD56dim_CD95-HLADR+_D0_num	CD56dim_CD95-HLADR+_D12D0_num	1.14249e-09	-0.348354	5.89523e-07
CD56dim_CD95+HLADR-_D0_num	CD56dim_CD95+HLADR-_D12D0_num	8.27243e-09	-0.33083	4.26857e-06
CD56dim_CD95+HLADR+_D0_num	CD56dim_CD95+HLADR+_D12D0_num	1.43979e-10	-0.365602	7.42932e-08
CD56bright_CD95-HLADR-_D0_num	CD56bright_CD95-HLADR-_D12D0_num	4.70859e-05	-0.236998	0.0242963
CD19_CD95+HLADR+_D0_num	CD19_CD95+HLADR+_D12D0_num	2.12321e-06	-0.274708	0.00109557
CD19_CD95+HLADR-_D0_num	CD19_CD95+HLADR-_D12D0_num	1.82078e-09	-0.344326	9.39524e-07
CD19_CD95-HLADR+_D0_num	CD19_CD95-HLADR+_D12D0_num	0.00254786	-0.176871	1
CD19_CD95-HLADR-_D0_num	CD19_CD95-HLADR-_D12D0_num	4.92019e-11	-0.374153	2.53882e-08
CD19_HLADR+_D0_num	CD19_HLADR+_D12D0_num	0.00359935	-0.170733	1
granulocytes_D0_per	granulocytes_D7D0_per	6.22184e-06	-0.258812	0.00321047
lymphocytes_D0_per	lymphocytes_D7D0_per	4.35769e-10	-0.351952	2.24857e-07
CD3+_D0_per	CD3+_D7D0_per	1.34736e-05	-0.249589	0.00695239
CD4+_D0_per	CD4+_D7D0_per	1.44681e-08	-0.321462	7.46553e-06
CD4_Tcm_D0_per	CD4_Tcm_D7D0_per	0.000141927	-0.219013	0.0732343
CD4_Tem_D0_per	CD4_Tem_D7D0_per	0.13979	-0.0858833	1
CD4_Teff_D0_per	CD4_Teff_D7D0_per	1.13038e-25	-0.557685	5.83274e-23
CD4_Tn_D0_per	CD4_Tn_D7D0_per	3.53475e-12	-0.38917	1.82393e-09
CD4_TrueNaive_D0_per	CD4_TrueNaive_D7D0_per	0.00018274	-0.215471	0.0942938
CD4_Tscm_D0_per	CD4_Tscm_D7D0_per	1.50989e-09	-0.341509	7.79104e-07
CD4_Treg_D0_per	CD4_Treg_D7D0_per	0.00053241	-0.199808	0.274724
CD4_Treg_Tcm_D0_per	CD4_Treg_Tcm_D7D0_per	0.000498684	-0.2008	0.257321
CD4_Treg_Tem_D0_per	CD4_Treg_Tem_D7D0_per	0.0131184	-0.143793	1
CD4_Treg_Teff_D0_per	CD4_Treg_Teff_D7D0_per	9.02542e-31	-0.602817	4.65712e-28
CD4_Treg_Tn_D0_per	CD4_Treg_Tn_D7D0_per	3.2534e-11	-0.3726	1.67876e-08
CD4_Treg_CD38+_D0_per	CD4_Treg_CD38+_D7D0_per	1.04887e-08	-0.324405	5.41218e-06
CD4_Treg_CD38+HLADR-_D0_per	CD4_Treg_CD38+HLADR-_D7D0_per	3.5073e-08	-0.313191	1.80977e-05
CD4_Treg_CD38-HLADR+_D0_per	CD4_Treg_CD38-HLADR+_D7D0_per	8.07557e-17	-0.458165	4.16699e-14
CD4_Treg_CD38-HLADR-_D0_per	CD4_Treg_CD38-HLADR-_D7D0_per	1.15415e-15	-0.442407	5.95543e-13
CD4_Treg_CD95+_D0_per	CD4_Treg_CD95+_D7D0_per	0.00185738	-0.179868	0.958407
CD4_Treg_HLADR+_D0_per	CD4_Treg_HLADR+_D7D0_per	1.08197e-17	-0.469556	5.58299e-15
CD4_CD27+_D0_per	CD4_CD27+_D7D0_per	0.0588237	-0.109772	1
CD4_CD38+_D0_per	CD4_CD38+_D7D0_per	1.26206e-11	-0.379784	6.51222e-09
CD4_CD38+HLADR+_D0_per	CD4_CD38+HLADR+_D7D0_per	2.15016e-17	-0.465712	1.10948e-14
CD4_CD38+HLADR-_D0_per	CD4_CD38+HLADR-_D7D0_per	6.79976e-10	-0.348257	3.50868e-07
CD4_CD38-HLADR+_D0_per	CD4_CD38-HLADR+_D7D0_per	4.20335e-21	-0.510386	2.16893e-18
CD4_CD38-HLADR-_D0_per	CD4_CD38-HLADR-_D7D0_per	1.99354e-30	-0.599982	1.02867e-27
CD4_CD95+_D0_per	CD4_CD95+_D7D0_per	0.000879009	-0.192041	0.453569
CD4_CXCR5+_D0_per	CD4_CXCR5+_D7D0_per	8.53105e-17	-0.457848	4.40202e-14
CD4_CXCR5+CD38+_D0_per	CD4_CXCR5+CD38+_D7D0_per	9.65374e-11	-0.364124	4.98133e-08
CD4_CXCR5+CD38+HLADR-_D0_per	CD4_CXCR5+CD38+HLADR-_D7D0_per	2.11747e-10	-0.357845	1.09261e-07
CD4_CXCR5+CD38-HLADR+_D0_per	CD4_CXCR5+CD38-HLADR+_D7D0_per	1.60981e-68	-0.803851	8.30663e-66
CD4_CXCR5+CD38-HLADR-_D0_per	CD4_CXCR5+CD38-HLADR-_D7D0_per	2.41963e-05	-0.242355	0.0124853
CD4_CXCR5+CD95+_D0_per	CD4_CXCR5+CD95+_D7D0_per	2.39716e-08	-0.316777	1.23694e-05
CD4_CXCR5+_Tcm_D0_per	CD4_CXCR5+_Tcm_D7D0_per	0.000176635	-0.215951	0.0911435
CD4_CXCR5+_Tem_D0_per	CD4_CXCR5+_Tem_D7D0_per	1.34038e-31	-0.609524	6.91634e-29
CD4_CXCR5+_Teff_D0_per	CD4_CXCR5+_Teff_D7D0_per	1.15668e-27	-0.576145	5.96846e-25
CD4_CXCR5+_Tn_D0_per	CD4_CXCR5+_Tn_D7D0_per	3.00447e-30	-0.598504	1.55031e-27
CD4_CXCR5+HLADR+_D0_per	CD4_CXCR5+HLADR+_D7D0_per	1.59822e-59	-0.770027	8.24681e-57
CD4_HLADR+_D0_per	CD4_HLADR+_D7D0_per	1.65506e-21	-0.514888	8.54013e-19
CD8+_D0_per	CD8+_D7D0_per	0.00948922	-0.150292	1
CD8_Tcm_D0_per	CD8_Tcm_D7D0_per	7.86169e-05	-0.227077	0.0405663
CD8_Tem_D0_per	CD8_Tem_D7D0_per	0.000658791	-0.196544	0.339936
CD8_Teff_D0_per	CD8_Teff_D7D0_per	3.04469e-09	-0.335441	1.57106e-06
CD8_Tn_D0_per	CD8_Tn_D7D0_per	1.88666e-13	-0.409715	9.73517e-11
CD8_TrueNaive_D0_per	CD8_TrueNaive_D7D0_per	0.0702415	-0.105199	1
CD8_Tscm_D0_per	CD8_Tscm_D7D0_per	7.11564e-09	-0.327915	3.67167e-06
CD8_Treg_D0_per	CD8_Treg_D7D0_per	8.67602e-07	-0.280876	0.000447682
CD8_Treg_Teff_D0_per	CD8_Treg_Teff_D7D0_per	9.89819e-09	-0.324932	5.10747e-06
CD8_Treg_Tn_D0_per	CD8_Treg_Tn_D7D0_per	1.03807e-10	-0.363549	5.35644e-08
CD8_Treg_CD38-HLADR-_D0_per	CD8_Treg_CD38-HLADR-_D7D0_per	1.23019e-22	-0.5271	6.34777e-20
CD8_CD27+_D0_per	CD8_CD27+_D7D0_per	3.33862e-05	-0.23828	0.0172273
CD8_CD38+_D0_per	CD8_CD38+_D7D0_per	7.67615e-08	-0.305658	3.96089e-05
CD8_CD38+HLADR+_D0_per	CD8_CD38+HLADR+_D7D0_per	3.15604e-14	-0.421592	1.62852e-11
CD8_CD38+HLADR-_D0_per	CD8_CD38+HLADR-_D7D0_per	7.62911e-07	-0.282252	0.000393662
CD8_CD38-HLADR+_D0_per	CD8_CD38-HLADR+_D7D0_per	1.25229e-14	-0.427552	6.46184e-12
CD8_CD38-HLADR-_D0_per	CD8_CD38-HLADR-_D7D0_per	3.25105e-20	-0.500266	1.67754e-17
CD8_CD95+_D0_per	CD8_CD95+_D7D0_per	0.0012914	-0.185875	0.666361
CD8_CXCR5+_D0_per	CD8_CXCR5+_D7D0_per	0.000577662	-0.198564	0.298074
CD8_CXCR5+CD38-HLADR-_D0_per	CD8_CXCR5+CD38-HLADR-_D7D0_per	5.8598e-06	-0.259513	0.00302366
CD8_CXCR5+CD95+_D0_per	CD8_CXCR5+CD95+_D7D0_per	0.000274901	-0.209625	0.141849
CD8_CXCR5+_Tcm_D0_per	CD8_CXCR5+_Tcm_D7D0_per	1.19717e-05	-0.251023	0.00617738
CD8_CXCR5+_Tem_D0_per	CD8_CXCR5+_Tem_D7D0_per	0.000254495	-0.210741	0.13132
CD8_CXCR5+_Teff_D0_per	CD8_CXCR5+_Teff_D7D0_per	3.51044e-11	-0.372015	1.81139e-08
CD8_CXCR5+_Tn_D0_per	CD8_CXCR5+_Tn_D7D0_per	8.29137e-16	-0.444412	4.27834e-13
CD8_HLADR+_D0_per	CD8_HLADR+_D7D0_per	1.33512e-13	-0.412049	6.8892e-11
CD3-_D0_per	CD3-_D7D0_per	1.02767e-06	-0.279054	0.000530277
CD56bright_D0_per	CD56bright_D7D0_per	1.39506e-06	-0.275732	0.000719849
CD56bright_CD38+_D0_per	CD56bright_CD38+_D7D0_per	2.06846e-19	-0.490812	1.06733e-16
CD56bright_CD38+HLADR-_D0_per	CD56bright_CD38+HLADR-_D7D0_per	2.32447e-20	-0.501949	1.19942e-17
CD56bright_CD38-HLADR-_D0_per	CD56bright_CD38-HLADR-_D7D0_per	4.63979e-26	-0.561364	2.39413e-23
CD56dim_D0_per	CD56dim_D7D0_per	1.49929e-20	-0.504134	7.73633e-18
CD56dim_CD38+_D0_per	CD56dim_CD38+_D7D0_per	0.00367827	-0.168045	1
CD56dim_CD38+HLADR+_D0_per	CD56dim_CD38+HLADR+_D7D0_per	1.24095e-24	-0.547554	6.4033e-22
CD56dim_CD38+HLADR-_D0_per	CD56dim_CD38+HLADR-_D7D0_per	0.00359806	-0.168439	1
CD56dim_CD38-HLADR+_D0_per	CD56dim_CD38-HLADR+_D7D0_per	5.06997e-18	-0.473744	2.6161e-15
CD56dim_CD38-HLADR-_D0_per	CD56dim_CD38-HLADR-_D7D0_per	2.74745e-18	-0.477088	1.41768e-15
CD56dim_HLADR+_D0_per	CD56dim_HLADR+_D7D0_per	2.85411e-16	-0.450787	1.47272e-13
CD19+_D0_per	CD19+_D7D0_per	0.124254	-0.0893934	1
B_DN_memory_IgD-CD27-_D0_per	B_DN_memory_IgD-CD27-_D7D0_per	0.429799	-0.0459832	1
B_DN_memory_IgD-CD27-CD95+_D0_per	B_DN_memory_IgD-CD27-CD95+_D7D0_per	0.00777186	-0.15418	1
B_memory_CD27+CD38-_D0_per	B_memory_CD27+CD38-_D7D0_per	0.23411	-0.0692506	1
B_memory_CD27+CD38-CD95+_D0_per	B_memory_CD27+CD38-CD95+_D7D0_per	0.000642882	-0.196921	0.331727
B_memory_IgD+CD27+_D0_per	B_memory_IgD+CD27+_D7D0_per	0.227422	-0.0702485	1
B_memory_IgD+CD27+CD95+_D0_per	B_memory_IgD+CD27+CD95+_D7D0_per	4.76083e-07	-0.287232	0.000245659
B_naive_IgD+CD27-_D0_per	B_naive_IgD+CD27-_D7D0_per	0.667385	0.0250377	1
B_switched_memory_IgD-CD27+_D0_per	B_switched_memory_IgD-CD27+_D7D0_per	1.65176e-06	-0.273877	0.000852309
B_switched_memory_IgD-CD27+CD95+_D0_per	B_switched_memory_IgD-CD27+CD95+_D7D0_per	5.98435e-07	-0.284828	0.000308792
CD19+CD95+_D0_per	CD19+CD95+_D7D0_per	0.00738562	-0.15516	1
plasmablast_CD27+CD38+_D0_per	plasmablast_CD27+CD38+_D7D0_per	5.4705e-13	-0.402414	2.82278e-10
monocytes_D0_per	monocytes_D7D0_per	2.5318e-10	-0.356397	1.30641e-07
monocytes_classical_D0_per	monocytes_classical_D7D0_per	1.10877e-22	-0.527578	5.72123e-20
monocytes_classical_HLADR+_D0_per	monocytes_classical_HLADR+_D7D0_per	1.02687e-18	-0.482383	5.29864e-16
monocytes_intermediate_D0_per	monocytes_intermediate_D7D0_per	3.85478e-13	-0.404834	1.98907e-10
monocytes_intermediate_HLADR+_D0_per	monocytes_intermediate_HLADR+_D7D0_per	7.64479e-05	-0.227452	0.0394471
monocytes_nonclassical_D0_per	monocytes_nonclassical_D7D0_per	1.40354e-26	-0.566233	7.24228e-24
monocytes_nonclassical_HLADR+_D0_per	monocytes_nonclassical_HLADR+_D7D0_per	4.61561e-06	-0.262285	0.00238166
granulocytes_D0_num	granulocytes_D7D0_num	6.90921e-12	-0.384264	3.56515e-09
lymphocytes_D0_num	lymphocytes_D7D0_num	2.96362e-11	-0.373316	1.52923e-08
CD3+_D0_num	CD3+_D7D0_num	2.43205e-12	-0.391872	1.25494e-09
CD4+_D0_num	CD4+_D7D0_num	1.68478e-07	-0.297879	8.69348e-05
CD4_Tcm_D0_num	CD4_Tcm_D7D0_num	1.18177e-06	-0.277541	0.000609794
CD4_Tem_D0_num	CD4_Tem_D7D0_num	4.49029e-09	-0.332021	2.31699e-06
CD4_Teff_D0_num	CD4_Teff_D7D0_num	3.08142e-32	-0.614588	1.59001e-29
CD4_Tn_D0_num	CD4_Tn_D7D0_num	3.50217e-08	-0.313205	1.80712e-05
CD4_TrueNaive_D0_num	CD4_TrueNaive_D7D0_num	0.000540826	-0.199569	0.279066
CD4_Tscm_D0_num	CD4_Tscm_D7D0_num	8.11141e-12	-0.383078	4.18549e-09
CD4_Treg_D0_num	CD4_Treg_D7D0_num	1.18972e-06	-0.277468	0.000613895
CD4_Treg_Tcm_D0_num	CD4_Treg_Tcm_D7D0_num	2.33601e-05	-0.242796	0.0120538
CD4_Treg_Tem_D0_num	CD4_Treg_Tem_D7D0_num	1.71557e-06	-0.273459	0.000885235
CD4_Treg_Teff_D0_num	CD4_Treg_Teff_D7D0_num	3.55695e-30	-0.597893	1.83538e-27
CD4_Treg_Tn_D0_num	CD4_Treg_Tn_D7D0_num	4.44429e-11	-0.370194	2.29325e-08
CD4_Treg_CD38+_D0_num	CD4_Treg_CD38+_D7D0_num	5.95592e-10	-0.349362	3.07326e-07
CD4_Treg_CD38+HLADR-_D0_num	CD4_Treg_CD38+HLADR-_D7D0_num	6.03941e-09	-0.329384	3.11634e-06
CD4_Treg_CD38-HLADR+_D0_num	CD4_Treg_CD38-HLADR+_D7D0_num	1.29491e-16	-0.455426	6.68172e-14
CD4_Treg_CD38-HLADR-_D0_num	CD4_Treg_CD38-HLADR-_D7D0_num	1.44891e-06	-0.275317	0.000747639
CD4_Treg_CD95+_D0_num	CD4_Treg_CD95+_D7D0_num	6.88349e-06	-0.257626	0.00355188
CD4_Treg_HLADR+_D0_num	CD4_Treg_HLADR+_D7D0_num	1.44235e-16	-0.454797	7.44252e-14
CD4_CD27+_D0_num	CD4_CD27+_D7D0_num	8.51263e-05	-0.226008	0.0439252
CD4_CD38+_D0_num	CD4_CD38+_D7D0_num	5.54489e-09	-0.330147	2.86116e-06
CD4_CD38+HLADR+_D0_num	CD4_CD38+HLADR+_D7D0_num	3.39195e-23	-0.532975	1.75024e-20
CD4_CD38+HLADR-_D0_num	CD4_CD38+HLADR-_D7D0_num	7.29769e-08	-0.306151	3.76561e-05
CD4_CD38-HLADR+_D0_num	CD4_CD38-HLADR+_D7D0_num	8.26868e-23	-0.528924	4.26664e-20
CD4_CD38-HLADR-_D0_num	CD4_CD38-HLADR-_D7D0_num	4.57924e-08	-0.31065	2.36289e-05
CD4_CD95+_D0_num	CD4_CD95+_D7D0_num	2.75588e-09	-0.336311	1.42203e-06
CD4_CXCR5+_D0_num	CD4_CXCR5+_D7D0_num	8.8947e-17	-0.457607	4.58967e-14
CD4_CXCR5+CD38+_D0_num	CD4_CXCR5+CD38+_D7D0_num	1.88281e-22	-0.525134	9.71528e-20
CD4_CXCR5+CD38+HLADR-_D0_num	CD4_CXCR5+CD38+HLADR-_D7D0_num	4.32077e-22	-0.521259	2.22952e-19
CD4_CXCR5+CD38-HLADR+_D0_num	CD4_CXCR5+CD38-HLADR+_D7D0_num	2.45676e-55	-0.752008	1.26769e-52
CD4_CXCR5+CD38-HLADR-_D0_num	CD4_CXCR5+CD38-HLADR-_D7D0_num	4.4309e-15	-0.434115	2.28635e-12
CD4_CXCR5+CD95+_D0_num	CD4_CXCR5+CD95+_D7D0_num	3.89654e-16	-0.448939	2.01061e-13
CD4_CXCR5+_Tcm_D0_num	CD4_CXCR5+_Tcm_D7D0_num	1.81165e-13	-0.40999	9.34813e-11
CD4_CXCR5+_Tem_D0_num	CD4_CXCR5+_Tem_D7D0_num	8.66787e-30	-0.59465	4.47262e-27
CD4_CXCR5+_Teff_D0_num	CD4_CXCR5+_Teff_D7D0_num	6.53574e-24	-0.540321	3.37244e-21
CD4_CXCR5+_Tn_D0_num	CD4_CXCR5+_Tn_D7D0_num	3.49731e-25	-0.552952	1.80461e-22
CD4_CXCR5+HLADR+_D0_num	CD4_CXCR5+HLADR+_D7D0_num	1.83498e-51	-0.733833	9.4685e-49
CD4_HLADR+_D0_num	CD4_HLADR+_D7D0_num	8.81766e-25	-0.54902	4.54991e-22
CD8+_D0_num	CD8+_D7D0_num	3.4781e-09	-0.334274	1.7947e-06
CD8_Tcm_D0_num	CD8_Tcm_D7D0_num	1.12577e-07	-0.301897	5.80896e-05
CD8_Tem_D0_num	CD8_Tem_D7D0_num	6.09474e-09	-0.329303	3.14489e-06
CD8_Teff_D0_num	CD8_Teff_D7D0_num	1.23319e-09	-0.343237	6.36325e-07
CD8_Tn_D0_num	CD8_Tn_D7D0_num	2.48132e-10	-0.35656	1.28036e-07
CD8_TrueNaive_D0_num	CD8_TrueNaive_D7D0_num	0.096572	-0.0966036	1
CD8_Tscm_D0_num	CD8_Tscm_D7D0_num	5.19601e-10	-0.350496	2.68114e-07
CD8_Treg_D0_num	CD8_Treg_D7D0_num	0.000123635	-0.220923	0.0637956
CD8_Treg_Teff_D0_num	CD8_Treg_Teff_D7D0_num	7.04855e-06	-0.257347	0.00363705
CD8_Treg_Tn_D0_num	CD8_Treg_Tn_D7D0_num	1.47163e-11	-0.37863	7.59359e-09
CD8_Treg_CD38-HLADR-_D0_num	CD8_Treg_CD38-HLADR-_D7D0_num	0.00024128	-0.21151	0.1245
CD8_CD27+_D0_num	CD8_CD27+_D7D0_num	2.34059e-08	-0.317	1.20774e-05
CD8_CD38+_D0_num	CD8_CD38+_D7D0_num	1.09334e-10	-0.363138	5.64161e-08
CD8_CD38+HLADR+_D0_num	CD8_CD38+HLADR+_D7D0_num	5.41392e-16	-0.446976	2.79358e-13
CD8_CD38+HLADR-_D0_num	CD8_CD38+HLADR-_D7D0_num	8.27397e-10	-0.346612	4.26937e-07
CD8_CD38-HLADR+_D0_num	CD8_CD38-HLADR+_D7D0_num	2.38508e-17	-0.465127	1.2307e-14
CD8_CD38-HLADR-_D0_num	CD8_CD38-HLADR-_D7D0_num	4.29633e-09	-0.332412	2.21691e-06
CD8_CD95+_D0_num	CD8_CD95+_D7D0_num	6.66275e-12	-0.384532	3.43798e-09
CD8_CXCR5+_D0_num	CD8_CXCR5+_D7D0_num	3.37644e-07	-0.290802	0.000174224
CD8_CXCR5+CD38-HLADR-_D0_num	CD8_CXCR5+CD38-HLADR-_D7D0_num	2.64321e-05	-0.241243	0.013639
CD8_CXCR5+CD95+_D0_num	CD8_CXCR5+CD95+_D7D0_num	2.97967e-16	-0.450532	1.53751e-13
CD8_CXCR5+_Tcm_D0_num	CD8_CXCR5+_Tcm_D7D0_num	4.92392e-10	-0.350942	2.54074e-07
CD8_CXCR5+_Tem_D0_num	CD8_CXCR5+_Tem_D7D0_num	3.79301e-07	-0.289599	0.000195719
CD8_CXCR5+_Teff_D0_num	CD8_CXCR5+_Teff_D7D0_num	6.36646e-08	-0.307477	3.28509e-05
CD8_CXCR5+_Tn_D0_num	CD8_CXCR5+_Tn_D7D0_num	1.23782e-06	-0.277037	0.000638714
CD8_HLADR+_D0_num	CD8_HLADR+_D7D0_num	1.97523e-15	-0.439122	1.01922e-12
CD3-_D0_num	CD3-_D7D0_num	7.24591e-09	-0.327751	3.73889e-06
CD56bright_D0_num	CD56bright_D7D0_num	0.00328581	-0.170049	1
CD56bright_CD38+_D0_num	CD56bright_CD38+_D7D0_num	2.35104e-08	-0.316958	1.21314e-05
CD56bright_CD38+HLADR-_D0_num	CD56bright_CD38+HLADR-_D7D0_num	2.3973e-08	-0.316776	1.23701e-05
CD56bright_CD38-HLADR-_D0_num	CD56bright_CD38-HLADR-_D7D0_num	0.000230143	-0.212189	0.118754
CD56dim_D0_num	CD56dim_D7D0_num	1.34875e-08	-0.322107	6.95956e-06
CD56dim_CD38+_D0_num	CD56dim_CD38+_D7D0_num	2.95353e-09	-0.335707	1.52402e-06
CD56dim_CD38+HLADR+_D0_num	CD56dim_CD38+HLADR+_D7D0_num	6.81349e-26	-0.559782	3.51576e-23
CD56dim_CD38+HLADR-_D0_num	CD56dim_CD38+HLADR-_D7D0_num	1.72413e-09	-0.340371	8.89651e-07
CD56dim_CD38-HLADR+_D0_num	CD56dim_CD38-HLADR+_D7D0_num	7.47178e-18	-0.471609	3.85544e-15
CD56dim_CD38-HLADR-_D0_num	CD56dim_CD38-HLADR-_D7D0_num	8.18333e-11	-0.365428	4.2226e-08
CD56dim_HLADR+_D0_num	CD56dim_HLADR+_D7D0_num	4.65929e-15	-0.433801	2.40419e-12
CD19+_D0_num	CD19+_D7D0_num	0.00596422	-0.159209	1
B_DN_memory_IgD-CD27-_D0_num	B_DN_memory_IgD-CD27-_D7D0_num	0.134268	-0.0870949	1
B_DN_memory_IgD-CD27-CD95+_D0_num	B_DN_memory_IgD-CD27-CD95+_D7D0_num	8.86553e-08	-0.30425	4.57461e-05
B_memory_CD27+CD38-_D0_num	B_memory_CD27+CD38-_D7D0_num	0.000494679	-0.200922	0.255255
B_memory_CD27+CD38-CD95+_D0_num	B_memory_CD27+CD38-CD95+_D7D0_num	4.41275e-07	-0.288025	0.000227698
B_memory_IgD+CD27+_D0_num	B_memory_IgD+CD27+_D7D0_num	0.000241964	-0.211469	0.124854
B_memory_IgD+CD27+CD95+_D0_num	B_memory_IgD+CD27+CD95+_D7D0_num	7.12809e-15	-0.43113	3.67809e-12
B_naive_IgD+CD27-_D0_num	B_naive_IgD+CD27-_D7D0_num	0.160517	-0.0816381	1
B_switched_memory_IgD-CD27+_D0_num	B_switched_memory_IgD-CD27+_D7D0_num	3.2297e-06	-0.266375	0.00166652
B_switched_memory_IgD-CD27+CD95+_D0_num	B_switched_memory_IgD-CD27+CD95+_D7D0_num	1.22391e-07	-0.301069	6.3154e-05
CD19+CD95+_D0_num	CD19+CD95+_D7D0_num	8.81166e-09	-0.325987	4.54681e-06
plasmablast_CD27+CD38+_D0_num	plasmablast_CD27+CD38+_D7D0_num	1.30364e-13	-0.412209	6.72681e-11
monocytes_D0_num	monocytes_D7D0_num	4.90568e-13	-0.40317	2.53133e-10
monocytes_classical_D0_num	monocytes_classical_D7D0_num	1.50989e-13	-0.41122	7.79104e-11
monocytes_classical_HLADR+_D0_num	monocytes_classical_HLADR+_D7D0_num	1.01219e-17	-0.469927	5.22289e-15
monocytes_intermediate_D0_num	monocytes_intermediate_D7D0_num	2.08841e-15	-0.43878	1.07762e-12
monocytes_intermediate_HLADR+_D0_num	monocytes_intermediate_HLADR+_D7D0_num	2.63157e-15	-0.437354	1.35789e-12
monocytes_nonclassical_D0_num	monocytes_nonclassical_D7D0_num	2.93393e-29	-0.590149	1.51391e-26
monocytes_nonclassical_HLADR+_D0_num	monocytes_nonclassical_HLADR+_D7D0_num	3.23949e-20	-0.500284	1.67158e-17
CD4TnTm_D0	CD4TnTm_D7D0	0.00165577	-0.181787	0.854377
CD8TnTm_D0	CD8TnTm_D7D0	0.00578601	-0.159776	1
CD4+_CD95-HLADR+_D0_per	CD4+_CD95-HLADR+_D7D0_per	3.52738e-32	-0.614126	1.82013e-29
CD4+_CD95+HLADR+_D0_per	CD4+_CD95+HLADR+_D7D0_per	7.53878e-19	-0.484027	3.89001e-16
CD4+_CD95+HLADR-_D0_per	CD4+_CD95+HLADR-_D7D0_per	0.000707258	-0.195445	0.364945
CD4+_CD95-HLADR-_D0_per	CD4+_CD95-HLADR-_D7D0_per	2.07099e-23	-0.535195	1.06863e-20
CD8+_CD95+HLADR+_D0_per	CD8+_CD95+HLADR+_D7D0_per	4.42066e-14	-0.419389	2.28106e-11
CD8+_CD95+HLADR-_D0_per	CD8+_CD95+HLADR-_D7D0_per	0.000335629	-0.206708	0.173185
CD8+_CD95-HLADR+_D0_per	CD8+_CD95-HLADR+_D7D0_per	7.53895e-19	-0.484027	3.8901e-16
CD8+_CD95-HLADR-_D0_per	CD8+_CD95-HLADR-_D7D0_per	4.09869e-33	-0.621391	2.11493e-30
CD4_Tcm_CD95+HLADR+_D0_per	CD4_Tcm_CD95+HLADR+_D7D0_per	1.70288e-21	-0.514751	8.78685e-19
CD4_Tcm_CD95+HLADR-_D0_per	CD4_Tcm_CD95+HLADR-_D7D0_per	3.13151e-06	-0.266725	0.00161586
CD4_Tcm_CD95-HLADR+_D0_per	CD4_Tcm_CD95-HLADR+_D7D0_per	8.87638e-33	-0.618805	4.58021e-30
CD4_Tcm_CD95-HLADR-_D0_per	CD4_Tcm_CD95-HLADR-_D7D0_per	7.49268e-12	-0.383665	3.86622e-09
CD4_Tem_CD95+HLADR+_D0_per	CD4_Tem_CD95+HLADR+_D7D0_per	1.11741e-18	-0.481932	5.76581e-16
CD4_Tem_CD95+HLADR-_D0_per	CD4_Tem_CD95+HLADR-_D7D0_per	0.174734	-0.0789597	1
CD4_Tem_CD95-HLADR-_D0_per	CD4_Tem_CD95-HLADR-_D7D0_per	7.00062e-22	-0.518985	3.61232e-19
CD8_Tcm_CD95+HLADR+_D0_per	CD8_Tcm_CD95+HLADR+_D7D0_per	5.52075e-12	-0.385916	2.84871e-09
CD8_Tcm_CD95+HLADR-_D0_per	CD8_Tcm_CD95+HLADR-_D7D0_per	0.000274621	-0.209639	0.141704
CD8_Tcm_CD95-HLADR-_D0_per	CD8_Tcm_CD95-HLADR-_D7D0_per	1.14152e-23	-0.537853	5.89025e-21
CD8_Tem_CD95+HLADR+_D0_per	CD8_Tem_CD95+HLADR+_D7D0_per	1.99817e-14	-0.424554	1.03105e-11
CD8_Tem_CD95+HLADR-_D0_per	CD8_Tem_CD95+HLADR-_D7D0_per	0.669125	-0.0248985	1
CD8_Tem_CD95-HLADR-_D0_per	CD8_Tem_CD95-HLADR-_D7D0_per	1.59423e-13	-0.410854	8.22621e-11
CD56dim_CD95-HLADR-_D0_per	CD56dim_CD95-HLADR-_D7D0_per	8.29982e-51	-0.730602	4.28271e-48
CD56dim_CD95-HLADR+_D0_per	CD56dim_CD95-HLADR+_D7D0_per	7.42615e-17	-0.458649	3.8319e-14
CD56dim_CD95+HLADR-_D0_per	CD56dim_CD95+HLADR-_D7D0_per	9.32464e-09	-0.325474	4.81152e-06
CD56dim_CD95+HLADR+_D0_per	CD56dim_CD95+HLADR+_D7D0_per	2.76059e-20	-0.501087	1.42446e-17
CD56bright_CD95-HLADR-_D0_per	CD56bright_CD95-HLADR-_D7D0_per	7.35419e-51	-0.730862	3.79476e-48
CD19_CD95+HLADR+_D0_per	CD19_CD95+HLADR+_D7D0_per	0.00346152	-0.169126	1
CD19_CD95+HLADR-_D0_per	CD19_CD95+HLADR-_D7D0_per	1.2111e-10	-0.362325	6.24929e-08
CD19_CD95-HLADR+_D0_per	CD19_CD95-HLADR+_D7D0_per	6.92005e-05	-0.228781	0.0357075
CD19_CD95-HLADR-_D0_per	CD19_CD95-HLADR-_D7D0_per	2.99552e-22	-0.522974	1.54569e-19
CD19_HLADR+_D0_per	CD19_HLADR+_D7D0_per	1.38084e-05	-0.24929	0.00712515
CD4+_CD95-HLADR+_D0_num	CD4+_CD95-HLADR+_D7D0_num	2.26438e-32	-0.615638	1.16842e-29
CD4+_CD95+HLADR+_D0_num	CD4+_CD95+HLADR+_D7D0_num	2.36007e-22	-0.524085	1.2178e-19
CD4+_CD95+HLADR-_D0_num	CD4+_CD95+HLADR-_D7D0_num	1.72266e-09	-0.340379	8.88893e-07
CD4+_CD95-HLADR-_D0_num	CD4+_CD95-HLADR-_D7D0_num	2.99017e-10	-0.355042	1.54293e-07
CD8+_CD95+HLADR+_D0_num	CD8+_CD95+HLADR+_D7D0_num	7.74787e-16	-0.444821	3.9979e-13
CD8+_CD95+HLADR-_D0_num	CD8+_CD95+HLADR-_D7D0_num	1.00603e-11	-0.381478	5.1911e-09
CD8+_CD95-HLADR+_D0_num	CD8+_CD95-HLADR+_D7D0_num	4.32364e-14	-0.419534	2.231e-11
CD8+_CD95-HLADR-_D0_num	CD8+_CD95-HLADR-_D7D0_num	3.99672e-11	-0.371015	2.06231e-08
CD4_Tcm_CD95+HLADR+_D0_num	CD4_Tcm_CD95+HLADR+_D7D0_num	6.44568e-23	-0.530062	3.32597e-20
CD4_Tcm_CD95+HLADR-_D0_num	CD4_Tcm_CD95+HLADR-_D7D0_num	3.63127e-09	-0.333895	1.87374e-06
CD4_Tcm_CD95-HLADR+_D0_num	CD4_Tcm_CD95-HLADR+_D7D0_num	1.47974e-29	-0.592684	7.63545e-27
CD4_Tcm_CD95-HLADR-_D0_num	CD4_Tcm_CD95-HLADR-_D7D0_num	1.14491e-06	-0.277885	0.000590776
CD4_Tem_CD95+HLADR+_D0_num	CD4_Tem_CD95+HLADR+_D7D0_num	3.72752e-15	-0.435194	1.9234e-12
CD4_Tem_CD95+HLADR-_D0_num	CD4_Tem_CD95+HLADR-_D7D0_num	3.42016e-11	-0.372216	1.7648e-08
CD4_Tem_CD95-HLADR-_D0_num	CD4_Tem_CD95-HLADR-_D7D0_num	2.19564e-15	-0.438471	1.13295e-12
CD8_Tcm_CD95+HLADR+_D0_num	CD8_Tcm_CD95+HLADR+_D7D0_num	2.22775e-16	-0.452249	1.14952e-13
CD8_Tcm_CD95+HLADR-_D0_num	CD8_Tcm_CD95+HLADR-_D7D0_num	4.14784e-11	-0.370728	2.14029e-08
CD8_Tcm_CD95-HLADR-_D0_num	CD8_Tcm_CD95-HLADR-_D7D0_num	6.35662e-08	-0.307492	3.28002e-05
CD8_Tem_CD95+HLADR+_D0_num	CD8_Tem_CD95+HLADR+_D7D0_num	2.88197e-13	-0.406831	1.4871e-10
CD8_Tem_CD95+HLADR-_D0_num	CD8_Tem_CD95+HLADR-_D7D0_num	8.84738e-16	-0.444019	4.56525e-13
CD8_Tem_CD95-HLADR-_D0_num	CD8_Tem_CD95-HLADR-_D7D0_num	1.12921e-06	-0.278035	0.000582673
CD56dim_CD95-HLADR-_D0_num	CD56dim_CD95-HLADR-_D7D0_num	1.32539e-08	-0.322267	6.83902e-06
CD56dim_CD95-HLADR+_D0_num	CD56dim_CD95-HLADR+_D7D0_num	4.01951e-15	-0.434724	2.07407e-12
CD56dim_CD95+HLADR-_D0_num	CD56dim_CD95+HLADR-_D7D0_num	2.48844e-12	-0.391707	1.28403e-09
CD56dim_CD95+HLADR+_D0_num	CD56dim_CD95+HLADR+_D7D0_num	2.55746e-19	-0.489709	1.31965e-16
CD56bright_CD95-HLADR-_D0_num	CD56bright_CD95-HLADR-_D7D0_num	0.00557132	-0.160481	1
CD19_CD95+HLADR+_D0_num	CD19_CD95+HLADR+_D7D0_num	7.48852e-07	-0.28245	0.000386408
CD19_CD95+HLADR-_D0_num	CD19_CD95+HLADR-_D7D0_num	5.80467e-12	-0.385547	2.99521e-09
CD19_CD95-HLADR+_D0_num	CD19_CD95-HLADR+_D7D0_num	0.00425101	-0.165444	1
CD19_CD95-HLADR-_D0_num	CD19_CD95-HLADR-_D7D0_num	1.20518e-15	-0.442144	6.21871e-13
CD19_HLADR+_D0_num	CD19_HLADR+_D7D0_num	0.00710295	-0.155906	1
