## Supplementary Table 3 for "Pre-vaccination immunotypes reveal weak and robust antibody responders to influenza vaccination"

### Sheet: Sheet1
	_num absolute numbers, _per percentage of parent
model_id	subset	term	estimate	p.value	p.adj
134	CD4_CXCR5p_Teff_D7D0_num	CMV-	1.18477	3.08183e-06	0.00159022
37	CD4_CXCR5p_Teff_D7D0_per	CMV-	1.34337	7.50775e-06	0.003874
35	CD4_CXCR5p_Tcm_D7D0_per	CMV-	-0.0998856	4.00434e-05	0.0206624
218	CD56dim_CD95nHLADRn_D7D0_per	CMV-	-0.0279632	0.000102453	0.052866
133	CD4_CXCR5p_Tem_D7D0_num	CMV-	0.506435	0.000256586	0.132399
476	CD56dim_CD95nHLADRn_D12D0_per	CMV-	-0.0234373	0.000277321	0.143098
36	CD4_CXCR5p_Tem_D7D0_per	CMV-	0.334165	0.000340747	0.175826
64	CD8_CXCR5p_Teff_D7D0_per	day0_HI_>80	1.28734	0.00036853	0.190162
294	CD4_CXCR5p_Tem_D12D0_per	CMV-	0.322957	0.00094887	0.489617
362	CD4_Teff_D12D0_num	CMV-	0.444351	0.00096923	0.500123
265	CD4_Teff_D12D0_per	CMV-	0.414383	0.00127209	0.656399
34	CD4_CXCR5pCD95p_D7D0_per	CMV-	-0.0990282	0.00127695	0.658909
7	CD4_Teff_D7D0_per	CMV-	0.426994	0.00140571	0.725348
104	CD4_Teff_D7D0_num	CMV-	0.433139	0.00172871	0.892016
4	CD4p_D7D0_per	CMV-	-0.0350684	0.0194304	1
13	CD4_Treg_Tem_D7D0_per	day0_HI_>80	-0.154106	0.0346898	1
25	CD4_CD38pHLADRn_D7D0_per	female	0.0817979	0.0429557	1
29	CD4_CXCR5p_D7D0_per	CMV-	0.177006	0.0213214	1
38	CD4_CXCR5p_Tn_D7D0_per	female	-0.267174	0.0179664	1
43	CD8_Tem_D7D0_per	CMV-	0.12733	0.0023014	1
45	CD8_Tn_D7D0_per	female	-0.0862112	0.00550912	1
46	CD8_TrueNaive_D7D0_per	female	-0.0942712	0.0143564	1
53	CD8_CD38p_D7D0_per	day0_HI_40-80	0.22251	0.0325273	1
54	CD8_CD38pHLADRp_D7D0_per	day0_HI_40-80	0.360796	0.0130836	1
57	CD8_CD38nHLADRn_D7D0_per	day0_HI_40-80	-0.0169238	0.00803948	1
64	CD8_CXCR5p_Teff_D7D0_per	CMV-	0.557667	0.0124489	1
71	CD56bright_CD38nHLADRn_D7D0_per	female	-0.0835746	0.0421506	1
76	CD56dim_CD38nHLADRp_D7D0_per	CMV-	0.347425	0.0308812	1
77	CD56dim_CD38nHLADRn_D7D0_per	CMV-	0.0790279	0.0409611	1
78	CD56dim_HLADRp_D7D0_per	CMV-	0.32368	0.0298361	1
83	B_memory_CD27pCD38nCD95p_D7D0_per	day0_HI_40-80	-0.142473	0.0252498	1
88	B_switched_memory_IgDnCD27pCD95p_D7D0_per	day0_HI_40-80	-0.133472	0.0467914	1
122	CD4_CD38pHLADRn_D7D0_num	female	0.110859	0.045044	1
135	CD4_CXCR5p_Tn_D7D0_num	CMV-	0.317584	0.0374039	1
140	CD8_Tem_D7D0_num	CMV-	0.147105	0.0184865	1
146	CD8_Treg_Teff_D7D0_num	female	0.327121	0.0388637	1
151	CD8_CD38pHLADRp_D7D0_num	day0_HI_40-80	0.373943	0.0195734	1
152	CD8_CD38pHLADRn_D7D0_num	female	0.213687	0.0326833	1
156	CD8_CXCR5p_D7D0_num	female	0.21314	0.0289554	1
157	CD8_CXCR5pCD38nHLADRn_D7D0_num	female	0.189916	0.0491683	1
160	CD8_CXCR5p_Tem_D7D0_num	CMV-	0.36424	0.0160288	1
161	CD8_CXCR5p_Teff_D7D0_num	CMV-	0.400712	0.00723369	1
161	CD8_CXCR5p_Teff_D7D0_num	day0_HI_>80	0.598002	0.01273	1
170	CD56dim_CD38p_D7D0_num	female	0.161822	0.0336487	1
172	CD56dim_CD38pHLADRn_D7D0_num	female	0.157457	0.0398014	1
203	CD8p_CD95nHLADRp_D7D0_per	female	0.368866	0.0440826	1
206	CD4_Tcm_CD95pHLADRn_D7D0_per	CMV-	-0.0445732	0.049372	1
211	CD4_Tem_CD95nHLADRn_D7D0_per	CMV-	0.122465	0.00776614	1
211	CD4_Tem_CD95nHLADRn_D7D0_per	day0_HI_40-80	0.120988	0.0344819	1
234	CD8p_CD95nHLADRp_D7D0_num	female	0.392777	0.0490864	1
242	CD4_Tem_CD95nHLADRn_D7D0_num	CMV-	0.151589	0.0394671	1
247	CD8_Tem_CD95pHLADRn_D7D0_num	CMV-	0.212879	0.00456583	1
248	CD8_Tem_CD95nHLADRn_D7D0_num	CMV-	0.137591	0.0468339	1
252	CD56dim_CD95pHLADRp_D7D0_num	female	0.451406	0.048958	1
260	lymphocytes_D12D0_per	female	-0.0692662	0.0461386	1
271	CD4_Treg_Tem_D12D0_per	day0_HI_40-80	0.117164	0.0371453	1
273	CD4_Treg_Tn_D12D0_per	female	-0.0990999	0.00868927	1
277	CD4_Treg_CD38nHLADRn_D12D0_per	female	-0.0240013	0.0142073	1
278	CD4_Treg_CD95p_D12D0_per	female	0.0495461	0.00984107	1
293	CD4_CXCR5p_Tcm_D12D0_per	CMV-	-0.0488324	0.0312399	1
295	CD4_CXCR5p_Teff_D12D0_per	CMV-	0.778309	0.00413247	1
296	CD4_CXCR5p_Tn_D12D0_per	female	-0.277843	0.0101378	1
299	CD8p_D12D0_per	CMV-	-0.0582185	0.0116136	1
301	CD8_Tem_D12D0_per	CMV-	0.116822	0.00892981	1
313	CD8_CD38pHLADRn_D12D0_per	female	0.190206	0.0299191	1
321	CD8_CXCR5p_Tem_D12D0_per	female	-0.591542	0.030107	1
322	CD8_CXCR5p_Teff_D12D0_per	CMV-	0.558128	0.0190263	1
322	CD8_CXCR5p_Teff_D12D0_per	day0_HI_>80	0.757123	0.0467088	1
329	CD56bright_CD38nHLADRn_D12D0_per	day0_HI_>80	0.131111	0.0419598	1
331	CD56dim_CD38p_D12D0_per	female	0.0759679	0.0324023	1
333	CD56dim_CD38pHLADRn_D12D0_per	female	0.0737924	0.0372308	1
391	CD4_CXCR5p_Tem_D12D0_num	CMV-	0.41649	0.00247959	1
392	CD4_CXCR5p_Teff_D12D0_num	CMV-	0.67233	0.00296729	1
393	CD4_CXCR5p_Tn_D12D0_num	female	-0.381439	0.00544134	1
409	CD8_CD38pHLADRp_D12D0_num	day0_HI_>80	-0.432905	0.0270821	1
419	CD8_CXCR5p_Teff_D12D0_num	CMV-	0.339134	0.0167469	1
426	CD56bright_CD38nHLADRn_D12D0_num	day0_HI_>80	0.276396	0.00772123	1
434	CD19p_D12D0_num	female	-0.102209	0.0294501	1
435	B_DN_memory_IgDnCD27n_D12D0_num	female	-0.147409	0.0311802	1
437	B_memory_CD27pCD38n_D12D0_num	female	-0.115666	0.0311959	1
442	B_switched_memory_IgDnCD27p_D12D0_num	female	-0.145324	0.0123192	1
446	monocytes_D12D0_num	CMV-	0.116187	0.00850672	1
447	monocytes_classical_D12D0_num	CMV-	0.103663	0.0224757	1
454	CD8TnTm_D12D0	CMV-	0.0988092	0.00678808	1
462	CD8p_CD95nHLADRn_D12D0_per	female	-0.028161	0.0391265	1
469	CD4_Tem_CD95nHLADRn_D12D0_per	CMV-	0.0952828	0.0321826	1
514	CD19_CD95nHLADRp_D12D0_num	female	-0.110839	0.019482	1
516	CD19_HLADRp_D12D0_num	female	-0.110119	0.0181591	1
