## Supplementary Table 4 for "Pre-vaccination immunotypes reveal weak and robust antibody responders to influenza vaccination"

### Sheet: Sheet1
immune subset variable. D0=day 0, D12D0= day 1-2/day 0 , D7D0= day 7/ day0	day 28 HI titer models for trucd0_HId28: day 0 , trucd2d0_HId28: day1-2/day0, trucd7d0_HId28: day7/day0 immune subsets	coefficient for the immune subset variable	coefficient for being female	coefficient for being CMV-	coefficient for being day 0 HI titer 40-80	coefficient for being day 0 HI titer>80	p value for the immune subset variable	p value for being female	p value for being CMV-	p value for being day 0 HI titer 40-80	p value for being day 0 HI titer>80	adj.p value for the immune subset variable	adj.p value for being female	adj.p value for being CMV-	adj.p value for being day 0 HI titer 40-80	adj.p value for being day 0 HI titer>80
variable	condition	c_immune_subset	c_sex2	c_CMV2	c_T0_l32	c_T0_l33	p_immune_subset	p_sex2	p_CMV2	p_T0_l32	p_T0_l33	p_immune_subset.adj	p_sex2.adj	p_CMV2.adj	p_T0_l32.adj	p_T0_l33.adj
CD3+_D0_per	trucd0_HId28	-0.0199557	0.308376	0.102257	0.408279	1.26415	0.0123375	0.0109874	0.392451	0.00613644	1.59443e-10	0.227362	0.0428183	0.637244	0.00659668	1.68592e-10
CD4_CXCR5+_D0_per	trucd0_HId28	-0.0315714	0.263961	0.0669584	0.454512	1.34652	0.0424163	0.0281975	0.579247	0.00245231	1.73188e-11	0.486989	0.0428183	0.664203	0.00596188	1.05053e-10
CD8_Tem_D0_per	trucd0_HId28	0.0248373	0.388003	0.209796	0.489087	1.32651	0.0064381	0.0023637	0.0946658	0.00116047	2.00239e-11	0.200373	0.0428183	0.637244	0.00596188	1.05053e-10
CD8_CXCR5+_Teff_D0_per	trucd0_HId28	-0.00777563	0.248266	-0.152224	0.454812	1.25861	0.00749171	0.0382962	0.321486	0.00232689	1.92033e-10	0.200373	0.0437186	0.637244	0.00596188	2.014e-10
CD3-_D0_per	trucd0_HId28	0.024683	0.377094	0.0875608	0.368964	1.28619	0.00918578	0.00306907	0.46324	0.013931	6.85974e-11	0.200373	0.0428183	0.637244	0.013931	1.05053e-10
B_memory_CD27+CD38-CD95+_D0_per	trucd0_HId28	0.0144219	0.271745	0.082019	0.439574	1.32562	0.0223032	0.0236009	0.491985	0.00313883	2.63835e-11	0.338484	0.0428183	0.637244	0.00596188	1.05053e-10
B_memory_IgD+CD27+CD95+_D0_per	trucd0_HId28	0.0130501	0.292115	0.117831	0.4709	1.3528	0.00931966	0.0152393	0.323884	0.0016077	1.14937e-11	0.200373	0.0428183	0.637244	0.00596188	1.05053e-10
monocytes_D0_per	trucd0_HId28	0.0798182	0.375381	0.0274623	0.484304	1.38651	0.00112516	0.00222237	0.818104	0.00108061	3.15191e-12	0.0967635	0.0428183	0.824496	0.00596188	1.05053e-10
monocytes_classical_HLADR+_D0_per	trucd0_HId28	-0.00785883	0.28221	0.092706	0.454414	1.32434	0.0469118	0.0193619	0.438589	0.00243626	2.87909e-11	0.486989	0.0428183	0.637244	0.00596188	1.05053e-10
CD3+_D0_num	trucd0_HId28	-0.000257509	0.270153	0.0482631	0.411961	1.32251	0.00773661	0.0257861	0.70299	0.00593817	6.64323e-11	0.200373	0.0428183	0.740292	0.00649173	1.05053e-10
CD4+_D0_num	trucd0_HId28	-0.000448379	0.296442	0.0866467	0.421777	1.3288	0.0170624	0.0158203	0.471063	0.00475461	2.91509e-11	0.275132	0.0428183	0.637244	0.00596188	1.05053e-10
CD4_CD38-HLADR-_D0_num	trucd0_HId28	-0.000496226	0.288739	0.0841136	0.421356	1.32316	0.0268791	0.01793	0.484606	0.00481687	3.1572e-11	0.385267	0.0428183	0.637244	0.00596188	1.05053e-10
CD4_CXCR5+_D0_num	trucd0_HId28	-0.00529991	0.29926	0.050864	0.437925	1.37	0.0050643	0.0132849	0.673238	0.0032391	6.86331e-12	0.200373	0.0428183	0.723731	0.00596188	1.05053e-10
CD4_CXCR5+CD38+_D0_num	trucd0_HId28	-0.0859679	0.301489	0.0618695	0.438785	1.37829	0.000677963	0.0119311	0.603193	0.00298581	4.00738e-12	0.0874572	0.0428183	0.673696	0.00596188	1.05053e-10
CD4_CXCR5+CD38+HLADR-_D0_num	trucd0_HId28	-0.0966251	0.3153	0.0606303	0.441048	1.38173	0.000441445	0.00880186	0.610475	0.00282372	3.43618e-12	0.0874572	0.0428183	0.676025	0.00596188	1.05053e-10
CD4_CXCR5+CD38-HLADR+_D0_num	trucd0_HId28	-0.132464	0.258753	0.0841576	0.431064	1.33507	0.0113293	0.0308909	0.481118	0.00376623	1.80699e-11	0.224842	0.0428183	0.637244	0.00596188	1.05053e-10
CD4_CXCR5+CD38-HLADR-_D0_num	trucd0_HId28	-0.00523579	0.296035	0.0534853	0.437233	1.36271	0.00889453	0.0143786	0.658027	0.00333012	8.92179e-12	0.200373	0.0428183	0.713323	0.00596188	1.05053e-10
CD4_CXCR5+CD95+_D0_num	trucd0_HId28	-0.010809	0.299642	0.0744672	0.416498	1.36601	0.00618118	0.0132148	0.533302	0.0051	7.54721e-12	0.200373	0.0428183	0.638754	0.00596986	1.05053e-10
CD4_CXCR5+_Tcm_D0_num	trucd0_HId28	-0.00668791	0.30394	0.094185	0.409589	1.37848	0.0053611	0.0121867	0.429333	0.00586632	5.735e-12	0.200373	0.0428183	0.637244	0.00644835	1.05053e-10
CD4_CXCR5+_Tn_D0_num	trucd0_HId28	-0.023168	0.280755	0.107575	0.45279	1.32552	0.0334726	0.0200631	0.369595	0.00253144	2.59345e-11	0.439031	0.0428183	0.637244	0.00596188	1.05053e-10
CD4_CXCR5+HLADR+_D0_num	trucd0_HId28	-0.105831	0.249636	0.0815957	0.431428	1.33424	0.0168105	0.037542	0.494866	0.00375219	1.91505e-11	0.275132	0.0432403	0.637244	0.00596188	1.05053e-10
CD8_Tscm_D0_num	trucd0_HId28	-0.0171663	0.246824	0.103124	0.455624	1.30531	0.0386699	0.0412029	0.3907	0.00257775	4.97205e-11	0.475087	0.0442239	0.637244	0.00596188	1.05053e-10
CD8_CXCR5+_Tem_D0_num	trucd0_HId28	0.0290437	0.311844	0.142281	0.494342	1.32843	0.0470789	0.010817	0.242429	0.00115127	2.44053e-11	0.486989	0.0428183	0.637244	0.00596188	1.05053e-10
monocytes_D0_num	trucd0_HId28	0.00088159	0.335583	0.101689	0.43299	1.32808	0.0340334	0.00766275	0.395907	0.0036727	2.66611e-11	0.439031	0.0428183	0.637244	0.00596188	1.05053e-10
monocytes_classical_D0_num	trucd0_HId28	0.000984059	0.337658	0.100913	0.434286	1.32882	0.0471888	0.0076433	0.3997	0.00359068	2.68244e-11	0.486989	0.0428183	0.637244	0.00596188	1.05053e-10
granulocytes_D12D0_per	trucd2d0_HId28	0.781141	0.298223	0.0415684	0.507214	1.29447	0.0194859	0.0168516	0.737666	0.00111645	2.07347e-10	0.276072	0.0402044	0.746344	0.00672769	8.30821e-10
lymphocytes_D12D0_per	trucd2d0_HId28	-0.601966	0.26296	0.0517337	0.535054	1.28458	0.0136233	0.0338592	0.674672	0.000705469	2.46534e-10	0.251057	0.0402044	0.691658	0.00672769	8.30821e-10
CD3+_D12D0_per	trucd2d0_HId28	2.36547	0.312556	0.0573076	0.414665	1.30272	0.00813934	0.0124814	0.641743	0.00626345	1.62251e-10	0.250172	0.0402044	0.670322	0.00702595	8.30821e-10
CD4_Tn_D12D0_per	trucd2d0_HId28	-0.778329	0.25277	0.0812958	0.442065	1.28998	0.0284844	0.0421019	0.509411	0.00367719	2.3187e-10	0.282653	0.0448855	0.642308	0.00672769	8.30821e-10
CD4_TrueNaive_D12D0_per	trucd2d0_HId28	-0.853606	0.241841	0.0782916	0.410956	1.29548	0.00689699	0.0507657	0.523205	0.00661116	1.62516e-10	0.250172	0.0521815	0.642308	0.00725821	8.30821e-10
CD4_Treg_Tn_D12D0_per	trucd2d0_HId28	-0.48147	0.231275	0.0621717	0.409251	1.31394	0.00818777	0.063248	0.614173	0.00688512	1.1339e-10	0.250172	0.063248	0.665784	0.0074015	8.30821e-10
CD4_CD27+_D12D0_per	trucd2d0_HId28	-1.69353	0.260423	0.111382	0.407252	1.24533	0.0126147	0.0352698	0.364176	0.00737079	7.15426e-10	0.251057	0.0403223	0.642308	0.00774456	8.30821e-10
B_DN_memory_IgD-CD27-CD95+_D12D0_per	trucd2d0_HId28	0.150955	0.26293	0.0777456	0.471234	1.29465	0.0267511	0.0345089	0.528868	0.00222958	2.14519e-10	0.276072	0.0402044	0.642308	0.00672769	8.30821e-10
B_switched_memory_IgD-CD27+_D12D0_per	trucd2d0_HId28	0.556583	0.330615	0.0843469	0.424912	1.31935	0.0171763	0.00931836	0.492835	0.00521452	1.27175e-10	0.276072	0.0402044	0.642308	0.00672769	8.30821e-10
monocytes_D12D0_per	trucd2d0_HId28	0.572423	0.271127	0.0511208	0.412908	1.29234	0.00973648	0.0288719	0.678281	0.00650878	2.04523e-10	0.251057	0.0402044	0.691686	0.00723821	8.30821e-10
monocytes_classical_HLADR+_D12D0_per	trucd2d0_HId28	0.327104	0.289488	0.0495422	0.441124	1.30978	0.00142545	0.0196003	0.686168	0.00351111	1.1309e-10	0.0919418	0.0402044	0.696973	0.00672769	8.30821e-10
CD8_CD38+HLADR-_D12D0_num	trucd2d0_HId28	-0.176109	0.311687	0.052084	0.457639	1.28016	0.0476957	0.0135257	0.675573	0.00275359	3.35364e-10	0.424328	0.0402044	0.691658	0.00672769	8.30821e-10
CD3-_D12D0_num	trucd2d0_HId28	-0.316854	0.339568	0.0587295	0.42864	1.27564	0.0252299	0.00825329	0.634404	0.00476186	3.58763e-10	0.276072	0.0402044	0.670322	0.00672769	8.30821e-10
CD56dim_D12D0_num	trucd2d0_HId28	-0.271384	0.341134	0.0625014	0.413139	1.27149	0.0234803	0.00808897	0.612577	0.0065466	3.94337e-10	0.276072	0.0402044	0.665784	0.00724902	8.30821e-10
CD56dim_CD38+HLADR+_D12D0_num	trucd2d0_HId28	-0.105231	0.263985	0.065507	0.464945	1.22506	0.0305313	0.0339618	0.596285	0.00242327	1.74817e-09	0.291744	0.0402044	0.654645	0.00672769	1.74817e-09
CD56dim_CD38-HLADR-_D12D0_num	trucd2d0_HId28	-0.222016	0.336888	0.0689685	0.428368	1.29875	0.0262693	0.00882838	0.575977	0.00480435	2.01049e-10	0.276072	0.0402044	0.642308	0.00672769	8.30821e-10
CD56dim_HLADR+_D12D0_num	trucd2d0_HId28	-0.137555	0.282316	0.0725616	0.467912	1.27182	0.0150036	0.0232639	0.556127	0.00223648	3.74237e-10	0.258062	0.0402044	0.642308	0.00672769	8.30821e-10
monocytes_D12D0_num	trucd2d0_HId28	0.459271	0.240149	0.0253476	0.467124	1.28859	0.00802406	0.05353	0.83897	0.00218943	2.04792e-10	0.250172	0.0541598	0.845524	0.00672769	8.30821e-10
monocytes_classical_D12D0_num	trucd2d0_HId28	0.455596	0.234053	0.0198877	0.467334	1.28401	0.00872691	0.0600881	0.873827	0.00214807	2.29759e-10	0.250172	0.0603219	0.877227	0.00672769	8.30821e-10
monocytes_classical_HLADR+_D12D0_num	trucd2d0_HId28	0.358268	0.260698	0.0027779	0.471056	1.32722	5.58931e-05	0.0337568	0.981868	0.00172522	4.3087e-11	0.0144204	0.0402044	0.981868	0.00672769	8.30821e-10
monocytes_intermediate_D12D0_num	trucd2d0_HId28	0.246325	0.285732	0.0743395	0.448872	1.30533	0.0124011	0.0214489	0.544574	0.0031502	1.51932e-10	0.251057	0.0402044	0.642308	0.00672769	8.30821e-10
monocytes_intermediate_HLADR+_D12D0_num	trucd2d0_HId28	0.193206	0.287346	0.0693663	0.447817	1.30286	0.0203335	0.0210536	0.572806	0.00325621	1.74141e-10	0.276072	0.0402044	0.642308	0.00672769	8.30821e-10
CD4TnTm_D12D0	trucd2d0_HId28	-0.518657	0.267968	0.0990883	0.438408	1.29488	0.013205	0.0306113	0.420058	0.00386358	1.83989e-10	0.251057	0.0402044	0.642308	0.00672769	8.30821e-10
CD8+_CD95-HLADR+_D12D0_per	trucd2d0_HId28	0.153806	0.268648	0.0737401	0.517654	1.38084	0.000150047	0.0289614	0.543261	0.000664105	1.49603e-11	0.0193561	0.0402044	0.642308	0.00672769	8.30821e-10
CD19_CD95-HLADR-_D12D0_per	trucd2d0_HId28	-0.114844	0.289697	0.077418	0.47429	1.29158	0.0347087	0.0207389	0.529851	0.00205369	2.77231e-10	0.319816	0.0402044	0.642308	0.00672769	8.30821e-10
CD8+_CD95-HLADR+_D12D0_num	trucd2d0_HId28	0.134354	0.27575	0.0922354	0.504485	1.37374	0.000303306	0.0253121	0.448032	0.00089928	1.85348e-11	0.0260844	0.0402044	0.642308	0.00672769	8.30821e-10
CD56dim_CD95-HLADR-_D12D0_num	trucd2d0_HId28	-0.265142	0.340287	0.0582142	0.409838	1.27264	0.0229146	0.00819156	0.637619	0.0070052	3.81636e-10	0.276072	0.0402044	0.670322	0.00749934	8.30821e-10
CD56dim_CD95-HLADR+_D12D0_num	trucd2d0_HId28	-0.124416	0.281681	0.0682123	0.462083	1.25822	0.0238847	0.0236364	0.580744	0.00249978	5.70342e-10	0.276072	0.0402044	0.642308	0.00672769	8.30821e-10
CD19_CD95-HLADR-_D12D0_num	trucd2d0_HId28	-0.112353	0.28265	0.0837414	0.481768	1.29908	0.0198308	0.0236378	0.495954	0.00175844	2.20028e-10	0.276072	0.0402044	0.642308	0.00672769	8.30821e-10
granulocytes_D7D0_per	trucd7d0_HId28	0.6986	0.313033	0.0502832	0.504399	1.36573	0.017956	0.0110179	0.682425	0.00106405	1.22525e-11	0.0798732	0.0477452	0.718636	0.00579389	1.13155e-10
CD4_Tn_D7D0_per	trucd7d0_HId28	-0.598173	0.263458	0.0815653	0.456882	1.33029	0.0476864	0.0303249	0.504645	0.00271594	3.06793e-11	0.128603	0.0477452	0.630798	0.00579389	1.13155e-10
CD4_CD38+_D7D0_per	trucd7d0_HId28	0.373674	0.238206	0.0922303	0.419879	1.31297	0.0446598	0.0510084	0.447547	0.0058468	4.70751e-11	0.124683	0.0543808	0.630798	0.00644648	1.13155e-10
CD4_CD38+HLADR+_D7D0_per	trucd7d0_HId28	0.285928	0.286676	0.0670432	0.4197	1.33459	0.0004815	0.017425	0.576567	0.00526394	1.48108e-11	0.00887336	0.0477452	0.662169	0.00603135	1.13155e-10
CD4_CD38-HLADR+_D7D0_per	trucd7d0_HId28	0.162171	0.286298	0.0635446	0.448589	1.36977	0.0311138	0.0191611	0.60353	0.00315739	1.42948e-11	0.104505	0.0477452	0.677003	0.00579389	1.13155e-10
CD4_CD38-HLADR-_D7D0_per	trucd7d0_HId28	-2.48061	0.258943	0.0998202	0.428351	1.3246	0.0308743	0.0331793	0.409866	0.00482232	3.29479e-11	0.104505	0.0477452	0.630798	0.00584779	1.13155e-10
CD4_CXCR5+CD38+_D7D0_per	trucd7d0_HId28	0.489477	0.225699	0.0281543	0.440784	1.4218	3.0421e-06	0.0572142	0.812979	0.00293529	6.58271e-13	0.000206839	0.0600052	0.828166	0.00579389	7.42902e-11
CD4_CXCR5+CD38+HLADR-_D7D0_per	trucd7d0_HId28	0.477716	0.214461	0.0425216	0.423395	1.40595	8.40041e-06	0.0718651	0.721392	0.00440072	1.17083e-12	0.000361218	0.0732853	0.745779	0.00579389	7.42902e-11
CD4_CXCR5+CD38-HLADR+_D7D0_per	trucd7d0_HId28	0.0736736	0.275794	0.0863215	0.41223	1.35046	0.0279711	0.0235071	0.476768	0.00660127	1.93175e-11	0.10023	0.0477452	0.630798	0.00706692	1.13155e-10
CD4_CXCR5+CD38-HLADR-_D7D0_per	trucd7d0_HId28	-4.47953	0.225681	-0.0280476	0.461991	1.4785	8.82919e-07	0.0561835	0.815326	0.00177647	1.13258e-13	0.000113897	0.0591646	0.828166	0.00579389	2.92207e-11
CD4_CXCR5+HLADR+_D7D0_per	trucd7d0_HId28	0.0938027	0.268001	0.0759919	0.436572	1.35451	0.0351012	0.0276915	0.532793	0.00400863	1.88518e-11	0.111804	0.0477452	0.644217	0.00579389	1.13155e-10
CD4_HLADR+_D7D0_per	trucd7d0_HId28	0.214223	0.289789	0.0590704	0.444424	1.36892	0.00721955	0.0172816	0.627061	0.0033315	9.5042e-12	0.0441247	0.0477452	0.678549	0.00579389	1.10172e-10
CD8_Tcm_D7D0_per	trucd7d0_HId28	0.375028	0.267682	0.114392	0.444539	1.34755	0.0362597	0.0278494	0.346672	0.00346258	2.07912e-11	0.112711	0.0477452	0.630798	0.00579389	1.13155e-10
CD8_Treg_CD38-HLADR-_D7D0_per	trucd7d0_HId28	-0.598272	0.283545	0.0989941	0.436866	1.34185	0.0267903	0.0203174	0.413862	0.00404267	2.7107e-11	0.0978668	0.0477452	0.630798	0.00579389	1.13155e-10
CD8_CD95+_D7D0_per	trucd7d0_HId28	0.326024	0.263427	0.103116	0.442317	1.34204	0.0265494	0.0299474	0.395022	0.00359976	2.1492e-11	0.0978668	0.0477452	0.630798	0.00579389	1.13155e-10
CD8_HLADR+_D7D0_per	trucd7d0_HId28	0.159979	0.271255	0.0919481	0.4118	1.32553	0.018527	0.0257476	0.447989	0.00681855	3.01999e-11	0.0799662	0.0477452	0.630798	0.00723945	1.13155e-10
CD56dim_CD38+_D7D0_per	trucd7d0_HId28	0.682778	0.208563	0.0770639	0.451074	1.36586	0.00110781	0.0864887	0.521812	0.00280673	7.10844e-12	0.0141399	0.0868252	0.635478	0.00579389	1.10172e-10
CD56dim_CD38+HLADR-_D7D0_per	trucd7d0_HId28	0.665728	0.206064	0.0885498	0.457802	1.36056	0.00145556	0.0909784	0.461712	0.00245595	8.39601e-12	0.0163275	0.0909784	0.630798	0.00579389	1.10172e-10
B_memory_CD27+CD38-_D7D0_per	trucd7d0_HId28	0.689713	0.236054	0.101301	0.451147	1.33514	0.00156624	0.0519287	0.402675	0.00288752	1.76623e-11	0.016837	0.0551342	0.630798	0.00579389	1.13155e-10
B_switched_memory_IgD-CD27+_D7D0_per	trucd7d0_HId28	0.95884	0.267294	0.0467768	0.446311	1.37089	4.41216e-06	0.0252321	0.696226	0.00277355	3.23955e-12	0.000227667	0.0477452	0.727232	0.00579389	9.28671e-11
plasmablast_CD27+CD38+_D7D0_per	trucd7d0_HId28	0.16479	0.258645	0.111315	0.394087	1.28556	0.00112687	0.0320344	0.355411	0.00916908	7.48032e-11	0.0141399	0.0477452	0.630798	0.00924071	1.13155e-10
monocytes_classical_HLADR+_D7D0_per	trucd7d0_HId28	0.226134	0.283138	0.108543	0.435987	1.32846	0.0283912	0.0203001	0.371013	0.00414024	3.15617e-11	0.100342	0.0477452	0.630798	0.00579389	1.13155e-10
granulocytes_D7D0_num	trucd7d0_HId28	0.352352	0.285725	0.06363	0.507135	1.33284	0.00610737	0.0184198	0.599838	0.000923541	2.08948e-11	0.0404026	0.0477452	0.6758	0.00579389	1.13155e-10
CD4_Tcm_D7D0_num	trucd7d0_HId28	0.312707	0.253778	0.113295	0.429789	1.30528	0.0349017	0.0368384	0.350727	0.0047289	5.78721e-11	0.111804	0.0477452	0.630798	0.00579389	1.13155e-10
CD4_CD38+_D7D0_num	trucd7d0_HId28	0.370552	0.22427	0.0998703	0.413921	1.29999	0.00527364	0.0651918	0.407864	0.00632258	5.68764e-11	0.036773	0.0670099	0.630798	0.00682521	1.13155e-10
CD4_CD38+HLADR+_D7D0_num	trucd7d0_HId28	0.299997	0.27866	0.0715988	0.407943	1.32315	5.21013e-05	0.0199224	0.547922	0.00643431	1.62144e-11	0.00134421	0.0477452	0.644217	0.00691689	1.13155e-10
CD4_CD38+HLADR-_D7D0_num	trucd7d0_HId28	0.317109	0.220569	0.105411	0.415979	1.3027	0.0174322	0.0717434	0.384027	0.00623405	5.91696e-11	0.0789035	0.0732853	0.630798	0.00678643	1.13155e-10
CD4_CD38-HLADR+_D7D0_num	trucd7d0_HId28	0.193676	0.282666	0.0615995	0.441985	1.37495	0.00628383	0.0199308	0.611681	0.00350874	8.28466e-12	0.0405307	0.0477452	0.678549	0.00579389	1.10172e-10
CD4_CD95+_D7D0_num	trucd7d0_HId28	0.388743	0.26208	0.122054	0.437878	1.3192	0.0118392	0.0305109	0.314171	0.00393563	3.43289e-11	0.0610904	0.0477452	0.630798	0.00579389	1.13155e-10
CD4_CXCR5+_D7D0_num	trucd7d0_HId28	0.210837	0.283471	0.0437321	0.42964	1.31933	0.012095	0.0198611	0.721398	0.00458222	3.52257e-11	0.0611866	0.0477452	0.745779	0.00579389	1.13155e-10
CD4_CXCR5+CD38+_D7D0_num	trucd7d0_HId28	0.262013	0.270181	-0.00777402	0.430356	1.39817	1.1481e-05	0.0235417	0.948553	0.00379447	1.65689e-12	0.000423156	0.0477452	0.952244	0.00579389	7.42902e-11
CD4_CXCR5+CD38+HLADR-_D7D0_num	trucd7d0_HId28	0.262289	0.264578	-0.00193972	0.421513	1.39007	1.88612e-05	0.0266378	0.98717	0.00463272	2.17672e-12	0.000608273	0.0477452	0.98717	0.00579389	7.42902e-11
CD4_CXCR5+CD38-HLADR+_D7D0_num	trucd7d0_HId28	0.080435	0.28141	0.0604929	0.414719	1.36237	0.00513667	0.0204132	0.617895	0.00603645	1.11895e-11	0.036773	0.0477452	0.678549	0.00662725	1.13155e-10
CD4_CXCR5+CD38-HLADR-_D7D0_num	trucd7d0_HId28	0.179561	0.282645	0.0570095	0.430369	1.30835	0.0371757	0.0206265	0.642543	0.00463585	5.39538e-11	0.114183	0.0477452	0.687868	0.00579389	1.13155e-10
CD4_CXCR5+CD95+_D7D0_num	trucd7d0_HId28	0.297848	0.297601	0.0522917	0.431405	1.34334	0.00120573	0.0141338	0.665055	0.00416192	1.38847e-11	0.0141399	0.0477452	0.703214	0.00579389	1.13155e-10
CD4_CXCR5+_Tcm_D7D0_num	trucd7d0_HId28	0.243772	0.279286	0.0597788	0.413868	1.32247	0.00689192	0.0213822	0.622358	0.00630283	3.01054e-11	0.0433687	0.0477452	0.678549	0.00682521	1.13155e-10
CD4_CXCR5+_Tem_D7D0_num	trucd7d0_HId28	0.112986	0.276291	0.0436361	0.447607	1.31907	0.0421322	0.0235899	0.725544	0.00326593	4.11694e-11	0.119452	0.0477452	0.745779	0.00579389	1.13155e-10
CD4_CXCR5+HLADR+_D7D0_num	trucd7d0_HId28	0.0974046	0.276189	0.0478969	0.431619	1.36713	0.00460899	0.0227626	0.693892	0.00425085	9.82158e-12	0.0360339	0.0477452	0.727232	0.00579389	1.10172e-10
CD4_HLADR+_D7D0_num	trucd7d0_HId28	0.244861	0.282033	0.0603903	0.435343	1.36694	0.00115096	0.0195707	0.616226	0.00388457	6.91152e-12	0.0141399	0.0477452	0.678549	0.00579389	1.10172e-10
CD8+_D7D0_num	trucd7d0_HId28	0.333265	0.255055	0.0984815	0.437362	1.29599	0.0392065	0.0360165	0.417673	0.0040883	7.82177e-11	0.115243	0.0477452	0.630798	0.00579389	1.13155e-10
CD8_Tcm_D7D0_num	trucd7d0_HId28	0.350775	0.258551	0.113386	0.438722	1.34164	0.00321117	0.0325086	0.347813	0.00375265	1.55378e-11	0.0285683	0.0477452	0.630798	0.00579389	1.13155e-10
CD8_Tscm_D7D0_num	trucd7d0_HId28	0.166076	0.261855	0.132903	0.434609	1.30042	0.0393051	0.0313017	0.276805	0.004304	6.99112e-11	0.115243	0.0477452	0.630798	0.00579389	1.13155e-10
CD8_CD27+_D7D0_num	trucd7d0_HId28	0.409815	0.254507	0.105332	0.434347	1.30848	0.0115578	0.0358471	0.38419	0.00422158	4.71528e-11	0.0608553	0.0477452	0.630798	0.00579389	1.13155e-10
CD8_CD38+HLADR+_D7D0_num	trucd7d0_HId28	0.1279	0.269636	0.131826	0.390196	1.30929	0.0223974	0.0265135	0.279188	0.0109478	4.78467e-11	0.0887374	0.0477452	0.630798	0.0109904	1.13155e-10
CD8_CD38-HLADR+_D7D0_num	trucd7d0_HId28	0.131225	0.260679	0.0547958	0.431587	1.33393	0.0164325	0.0320195	0.654679	0.00446205	2.46587e-11	0.0757071	0.0477452	0.697963	0.00579389	1.13155e-10
CD8_CD95+_D7D0_num	trucd7d0_HId28	0.321615	0.252114	0.101832	0.437348	1.338	0.00281153	0.0367346	0.398393	0.00384009	1.65454e-11	0.0259062	0.0477452	0.630798	0.00579389	1.13155e-10
CD8_CXCR5+CD95+_D7D0_num	trucd7d0_HId28	0.109211	0.242494	0.0902723	0.466696	1.33783	0.0304442	0.0461979	0.456409	0.00222374	2.37388e-11	0.104505	0.0500801	0.630798	0.00579389	1.13155e-10
CD8_HLADR+_D7D0_num	trucd7d0_HId28	0.176689	0.264221	0.0892407	0.404186	1.32658	0.00369112	0.0291531	0.459693	0.00773474	2.39677e-11	0.0317437	0.0477452	0.630798	0.00801431	1.13155e-10
CD56bright_D7D0_num	trucd7d0_HId28	0.216157	0.254395	0.0741475	0.46775	1.30147	0.0408943	0.0369189	0.543822	0.0021829	6.69735e-11	0.11723	0.0477452	0.644217	0.00579389	1.13155e-10
CD56bright_CD38+_D7D0_num	trucd7d0_HId28	0.168423	0.245426	0.0922207	0.455938	1.31432	0.0454775	0.0445795	0.447825	0.00278934	4.64465e-11	0.124821	0.0492912	0.630798	0.00579389	1.13155e-10
CD56bright_CD38+HLADR-_D7D0_num	trucd7d0_HId28	0.155507	0.247841	0.0913689	0.456353	1.3059	0.0478524	0.0423575	0.452288	0.00276473	5.93005e-11	0.128603	0.048854	0.630798	0.00579389	1.13155e-10
CD56dim_CD38+_D7D0_num	trucd7d0_HId28	0.226121	0.216128	0.0980468	0.468129	1.31619	0.0196261	0.0787166	0.41848	0.00217542	3.91058e-11	0.08167	0.0794915	0.630798	0.00579389	1.13155e-10
CD56dim_CD38+HLADR-_D7D0_num	trucd7d0_HId28	0.218793	0.216234	0.102031	0.469513	1.31462	0.0227003	0.0788753	0.399971	0.00212883	4.14943e-11	0.0887374	0.0794915	0.630798	0.00579389	1.13155e-10
B_memory_CD27+CD38-_D7D0_num	trucd7d0_HId28	0.446666	0.276356	0.0836102	0.429654	1.31053	0.00114041	0.0219548	0.488294	0.00447272	3.46497e-11	0.0141399	0.0477452	0.630798	0.00579389	1.13155e-10
B_memory_CD27+CD38-CD95+_D7D0_num	trucd7d0_HId28	0.280249	0.263472	0.13477	0.493568	1.33848	0.00598539	0.0293834	0.266936	0.001259	1.81198e-11	0.0404026	0.0477452	0.630798	0.00579389	1.13155e-10
B_memory_IgD+CD27+_D7D0_num	trucd7d0_HId28	0.227076	0.249998	0.102841	0.40792	1.31275	0.00932527	0.0391949	0.395764	0.00733631	4.08451e-11	0.0534649	0.0481109	0.630798	0.00766303	1.13155e-10
B_memory_IgD+CD27+CD95+_D7D0_num	trucd7d0_HId28	0.119512	0.250344	0.11952	0.43462	1.31241	0.0449438	0.0394064	0.325343	0.00423334	4.73951e-11	0.124683	0.0481109	0.630798	0.00579389	1.13155e-10
B_naive_IgD+CD27-_D7D0_num	trucd7d0_HId28	0.30172	0.271464	0.0780625	0.40869	1.2822	0.0379954	0.0256504	0.522176	0.00751898	1.26532e-10	0.115243	0.0477452	0.635478	0.00782216	1.33246e-10
B_switched_memory_IgD-CD27+_D7D0_num	trucd7d0_HId28	0.452823	0.297245	0.0565278	0.424734	1.31742	0.000140165	0.0136318	0.638715	0.00473842	2.3243e-11	0.00283852	0.0477452	0.686619	0.00579389	1.13155e-10
B_switched_memory_IgD-CD27+CD95+_D7D0_num	trucd7d0_HId28	0.361355	0.290206	0.131187	0.508428	1.36995	5.87099e-05	0.0156293	0.272832	0.000773661	4.12483e-12	0.00137701	0.0477452	0.630798	0.00579389	1.06421e-10
CD19+CD95+_D7D0_num	trucd7d0_HId28	0.264063	0.277893	0.114876	0.458543	1.32081	0.0126261	0.0220325	0.342785	0.00256366	3.28443e-11	0.0626448	0.0477452	0.630798	0.00579389	1.13155e-10
plasmablast_CD27+CD38+_D7D0_num	trucd7d0_HId28	0.18233	0.274375	0.0978245	0.381924	1.28161	0.000143026	0.0224608	0.414547	0.0111945	7.05489e-11	0.00283852	0.0477452	0.630798	0.0111945	1.13155e-10
monocytes_classical_D7D0_num	trucd7d0_HId28	0.292107	0.259266	0.102635	0.477302	1.31442	0.0349655	0.0328517	0.397136	0.00179589	4.29708e-11	0.111804	0.0477452	0.630798	0.00579389	1.13155e-10
monocytes_classical_HLADR+_D7D0_num	trucd7d0_HId28	0.221624	0.274996	0.110571	0.463888	1.33732	0.00477765	0.0231108	0.359606	0.00221128	1.83535e-11	0.0362539	0.0477452	0.630798	0.00579389	1.13155e-10
CD4TnTm_D7D0	trucd7d0_HId28	-0.51923	0.268122	0.101567	0.466145	1.34793	0.011521	0.0269889	0.400859	0.00218007	1.59516e-11	0.0608553	0.0477452	0.630798	0.00579389	1.13155e-10
CD4+_CD95-HLADR+_D7D0_per	trucd7d0_HId28	0.117984	0.273925	0.0719016	0.440579	1.33742	0.0269323	0.0243686	0.554326	0.00371622	2.42351e-11	0.0978668	0.0477452	0.644217	0.00579389	1.13155e-10
CD4+_CD95+HLADR+_D7D0_per	trucd7d0_HId28	0.22173	0.292019	0.0663956	0.445631	1.37472	0.00752514	0.0165415	0.584248	0.00325002	8.53812e-12	0.0441247	0.0477452	0.664035	0.00579389	1.10172e-10
CD8+_CD95+HLADR-_D7D0_per	trucd7d0_HId28	0.300136	0.260799	0.105619	0.450902	1.33541	0.0396448	0.0317585	0.384101	0.00303933	2.67549e-11	0.115243	0.0477452	0.630798	0.00579389	1.13155e-10
CD8+_CD95-HLADR+_D7D0_per	trucd7d0_HId28	0.176361	0.209955	0.0575827	0.503934	1.37495	3.20681e-06	0.0787875	0.626657	0.000719749	2.30357e-12	0.000206839	0.0794915	0.678549	0.00579389	7.42902e-11
CD4_Tcm_CD95+HLADR+_D7D0_per	trucd7d0_HId28	0.271431	0.293488	0.0387024	0.440896	1.38024	0.00193481	0.015589	0.750349	0.00346724	5.85302e-12	0.0191992	0.0477452	0.768215	0.00579389	1.10172e-10
CD4_Tcm_CD95-HLADR+_D7D0_per	trucd7d0_HId28	0.0876795	0.28523	0.0680755	0.41302	1.32003	0.0397543	0.0195622	0.577592	0.0066917	3.82854e-11	0.115243	0.0477452	0.662169	0.00713413	1.13155e-10
CD4_Tem_CD95+HLADR+_D7D0_per	trucd7d0_HId28	0.175092	0.298183	0.0813625	0.456805	1.3607	0.0347296	0.0152707	0.503706	0.00268715	1.60775e-11	0.111804	0.0477452	0.630798	0.00579389	1.13155e-10
CD8_Tcm_CD95+HLADR+_D7D0_per	trucd7d0_HId28	0.181549	0.273264	0.0970448	0.403295	1.3354	0.0187939	0.0246774	0.423083	0.00820248	2.40065e-11	0.0799662	0.0477452	0.630798	0.00839777	1.13155e-10
CD19_CD95+HLADR-_D7D0_per	trucd7d0_HId28	-0.10555	0.261119	0.016843	0.452189	1.34171	0.0189067	0.0314653	0.893586	0.00292029	2.01694e-11	0.0799662	0.0477452	0.900567	0.00579389	1.13155e-10
CD19_CD95-HLADR+_D7D0_per	trucd7d0_HId28	1.68564	0.301157	0.0807558	0.474115	1.33481	0.0237907	0.0142638	0.506105	0.00185069	2.41156e-11	0.091612	0.0477452	0.630798	0.00579389	1.13155e-10
CD19_CD95-HLADR-_D7D0_per	trucd7d0_HId28	-0.237421	0.292358	0.0585703	0.52317	1.39316	2.32292e-05	0.014818	0.622473	0.000523955	1.93445e-12	0.000665903	0.0477452	0.678549	0.00579389	7.42902e-11
CD19_HLADR+_D7D0_per	trucd7d0_HId28	2.31588	0.306144	0.0853567	0.471241	1.34025	0.00514899	0.012214	0.47983	0.00189034	1.75122e-11	0.036773	0.0477452	0.630798	0.00579389	1.13155e-10
CD4+_CD95-HLADR+_D7D0_num	trucd7d0_HId28	0.111477	0.267031	0.0720801	0.438023	1.3396	0.0149469	0.0278099	0.55206	0.00387198	2.04092e-11	0.0714129	0.0477452	0.644217	0.00579389	1.13155e-10
CD4+_CD95+HLADR+_D7D0_num	trucd7d0_HId28	0.255832	0.284945	0.0679506	0.436158	1.37405	0.00108071	0.018379	0.572211	0.00381125	5.74344e-12	0.0141399	0.0477452	0.66202	0.00579389	1.10172e-10
CD4+_CD95+HLADR-_D7D0_num	trucd7d0_HId28	0.357993	0.260927	0.12443	0.43625	1.31433	0.0206715	0.0314747	0.306114	0.00412432	4.20509e-11	0.0846545	0.0477452	0.630798	0.00579389	1.13155e-10
CD8+_CD95+HLADR+_D7D0_num	trucd7d0_HId28	0.148997	0.266202	0.109479	0.401341	1.32107	0.0148399	0.0283925	0.366137	0.00855696	3.27063e-11	0.0714129	0.0477452	0.630798	0.00872607	1.13155e-10
CD8+_CD95+HLADR-_D7D0_num	trucd7d0_HId28	0.30904	0.250621	0.104327	0.446501	1.33396	0.00410013	0.0380254	0.387325	0.00319059	1.95306e-11	0.0341236	0.0477799	0.630798	0.00579389	1.13155e-10
CD8+_CD95-HLADR+_D7D0_num	trucd7d0_HId28	0.168563	0.219958	0.0651814	0.502905	1.38005	6.06975e-07	0.0638186	0.58004	0.000696331	1.54277e-12	0.000113897	0.0658608	0.662169	0.00579389	7.42902e-11
CD4_Tcm_CD95+HLADR+_D7D0_num	trucd7d0_HId28	0.228397	0.279494	0.0582134	0.432308	1.37107	0.000844084	0.0205471	0.628578	0.00407863	6.08903e-12	0.0136109	0.0477452	0.678549	0.00579389	1.10172e-10
CD4_Tcm_CD95+HLADR-_D7D0_num	trucd7d0_HId28	0.332495	0.257565	0.129588	0.432782	1.32415	0.0156287	0.0336489	0.286895	0.00439602	3.09669e-11	0.0733129	0.0477452	0.630798	0.00579389	1.13155e-10
CD4_Tcm_CD95-HLADR+_D7D0_num	trucd7d0_HId28	0.0833382	0.279804	0.0722879	0.409554	1.32417	0.021985	0.0215601	0.552056	0.00708828	3.16525e-11	0.0886272	0.0477452	0.644217	0.00749498	1.13155e-10
CD4_Tem_CD95+HLADR+_D7D0_num	trucd7d0_HId28	0.245152	0.292528	0.0896571	0.452522	1.36515	0.0042846	0.0160396	0.457758	0.0028253	8.84161e-12	0.0345446	0.0477452	0.630798	0.00579389	1.10172e-10
CD8_Tcm_CD95+HLADR+_D7D0_num	trucd7d0_HId28	0.179626	0.267578	0.101497	0.401893	1.35706	0.00169595	0.0268409	0.399269	0.00796924	9.64279e-12	0.0175022	0.0477452	0.630798	0.00822425	1.10172e-10
CD8_Tcm_CD95+HLADR-_D7D0_num	trucd7d0_HId28	0.318268	0.262446	0.129042	0.456326	1.34717	0.00202242	0.0295469	0.285512	0.00254983	1.26186e-11	0.0193253	0.0477452	0.630798	0.00579389	1.13155e-10
CD8_Tcm_CD95-HLADR-_D7D0_num	trucd7d0_HId28	0.244581	0.252788	0.110764	0.437577	1.32654	0.0311894	0.0377728	0.361863	0.00403802	3.14153e-11	0.104505	0.0477715	0.630798	0.00579389	1.13155e-10
CD8_Tem_CD95+HLADR-_D7D0_num	trucd7d0_HId28	0.207163	0.247233	0.0654769	0.445503	1.31809	0.0491474	0.042382	0.595213	0.00346497	4.08879e-11	0.130722	0.048854	0.673531	0.00579389	1.13155e-10
CD56bright_CD95-HLADR-_D7D0_num	trucd7d0_HId28	0.2059	0.254106	0.0800445	0.465521	1.29375	0.0359491	0.037004	0.511345	0.00226831	8.52779e-11	0.112711	0.0477452	0.634264	0.00579389	1.13155e-10
CD19_CD95+HLADR+_D7D0_num	trucd7d0_HId28	0.277332	0.266713	0.114233	0.445956	1.3082	0.00744019	0.0275292	0.345073	0.00327854	4.45393e-11	0.0441247	0.0477452	0.630798	0.00579389	1.13155e-10
CD19_CD95+HLADR-_D7D0_num	trucd7d0_HId28	-0.091899	0.267621	0.0246089	0.457935	1.34728	0.0265084	0.0276667	0.844668	0.00262254	1.8916e-11	0.0978668	0.0477452	0.854605	0.00579389	1.13155e-10
CD19_CD95-HLADR+_D7D0_num	trucd7d0_HId28	0.420142	0.297495	0.0783011	0.430312	1.29939	0.0103234	0.014818	0.518544	0.00460219	6.36719e-11	0.0575224	0.0477452	0.635478	0.00579389	1.13155e-10
CD19_CD95-HLADR-_D7D0_num	trucd7d0_HId28	-0.17885	0.283473	0.0743462	0.520626	1.3804	0.000539406	0.0190706	0.53581	0.000652632	4.67272e-12	0.00927778	0.0477452	0.644217	0.00579389	1.09597e-10
CD19_HLADR+_D7D0_num	trucd7d0_HId28	0.423879	0.298056	0.0781353	0.427259	1.29702	0.0104789	0.0146713	0.519516	0.00490406	6.86703e-11	0.0575224	0.0477452	0.635478	0.00584779	1.13155e-10
